# Sex and Obesity Stratified Asthma GWAS in African and European Ancestry Populations

**DOI:** 10.64898/2026.07.05.26357321

**Authors:** Hui-Qi Qu, Michael March, Frank Mentch, Haijun Qiu, John J Connolly, Joseph T Glessner, Hakon Hakonarson

**Affiliations:** The Center for Applied Genomics, Children’s Hospital of Philadelphia, Philadelphia, Pennsylvania, 19104, USA; Department of Pediatrics, The Perelman School of Medicine, University of Pennsylvania, Philadelphia, Pennsylvania, 19104, USA; Division of Human Genetics, Children’s Hospital of Philadelphia, Philadelphia, Pennsylvania, 19104, USA; Division of Pulmonary Medicine Children’s Hospital of Philadelphia, Philadelphia, Pennsylvania, 19104, USA; Faculty of Medicine, University of Iceland, 101 Reykjavik, Iceland

**Keywords:** asthma, genome-wide association study, obesity, sex, stratified analysis, African ancestry, European ancestry

## Abstract

**Background:** Biologically distinct asthma subgroups may obscure genetic effects when analyzed as a single phenotype. We examined whether asthma susceptibility signals are shared, heterogeneous, or stratum-specific across ancestry, obesity status, and sex.

**Methods:** We performed ancestry-specific GWAS meta-analyses in African ancestry participants (9,965 asthma cases; 37,391 controls) and European ancestry participants (6,074 cases; 116,255 controls), followed by obesity- and sex-stratified analyses. Analyses used imputed dosages and fixed-effect meta-analysis within ancestry.

**Results:** Stratification detected asthma association signals that were less apparent in the combined phenotype. Shared cross-ancestry loci implicated epithelial antiviral susceptibility and immune regulation, represented by signals near *CDHR3* and *FOXO1*. An ancestry-heterogeneous signal at the 17q21 locus, harboring *ORMDL3*/*GSDMB,* supported population-dependent effects at an epithelial inflammatory locus. Obesity stratification mapped the genome-wide significant burden to asthma without obesity. Sex stratification detected genome-wide significant signals in AFR females with asthma and obesity and in both sex strata with asthma without obesity, with the strongest signal burden in EU females without obesity.

**Conclusions:** Asthma genetic architecture differed by ancestry, obesity status, and sex. Stratified analyses identified group-specific susceptibility related to epithelial and immune regulation, airway inflammation, remodeling, and neural signaling, supporting precision approaches to asthma.
