## Supplementary Table 1 and 2 for "Sex and Obesity Stratified Asthma GWAS in African and European Ancestry Populations"

### Sheet: Afr
CHIP	PHENOTYPE	N_COVAR	N_PHENO_NONMISSING	N_MALE	N_FEMALE	N_UNKNOWN_SEX	PHENO_VALUE_COUNTS	MALE_1	FEMALE_1	UNKNOWN_1	MALE_2	FEMALE_2	UNKNOWN_2	CHIP
GSA_Merge_2021	asthma	1248	1248	712	536	0	1:1109;2:139	648	461	0	64	75	0	GSA_Merge_2021	37
GSA_Merge_2021	asthmaNoOB	1248	1173	683	490	0	1:1061;2:112	631	430	0	52	60	0	GSA_Merge_2021	37
GSA_Merge_2021	asthmaWob	1248	75	29	46	0	1:48;2:27	17	31	0	12	15	0	GSA_Merge_2021	37
GSA_Merge_2022	asthma	1481	1481	648	833	0	1:1460;2:21	634	826	0	14	7	0	GSA_Merge_2022	37
GSA_Merge_2022	asthmaNoOB	1481	1469	642	827	0	1:1454;2:15	631	823	0	11	4	0	GSA_Merge_2022	37
GSA_Merge_2022	asthmaWob	1481	12	6	6	0	1:6;2:6	3	3	0	3	3	0	GSA_Merge_2022	37
GSA-24v3_2021	asthma	2300	2295	1146	1149	0	1:1883;2:412	922	961	0	224	188	0	GSA-24v3_2021	37
GSA-24v3_2021	asthmaNoOB	2300	2170	1080	1090	0	1:1821;2:349	894	927	0	186	163	0	GSA-24v3_2021	37
GSA-24v3_2021	asthmaWob	2300	125	66	59	0	1:62;2:63	28	34	0	38	25	0	GSA-24v3_2021	37
GSA-Merge_Dec2020_Update	asthma	2438	2434	1019	1415	0	1:2092;2:342	866	1226	0	153	189	0	GSA-Merge_Dec2020_Update	37
GSA-Merge_Dec2020_Update	asthmaNoOB	2438	2274	966	1308	0	1:2006;2:268	843	1163	0	123	145	0	GSA-Merge_Dec2020_Update	37
GSA-Merge_Dec2020_Update	asthmaWob	2438	160	53	107	0	1:86;2:74	23	63	0	30	44	0	GSA-Merge_Dec2020_Update	37
GSA-Merge-subset1	asthma	1738	1733	778	955	0	1:1400;2:333	610	790	0	168	165	0	GSA-Merge-subset1	37
GSA-Merge-subset1	asthmaNoOB	1738	1579	721	858	0	1:1324;2:255	583	741	0	138	117	0	GSA-Merge-subset1	37
GSA-Merge-subset1	asthmaWob	1738	154	57	97	0	1:76;2:78	27	49	0	30	48	0	GSA-Merge-subset1	37
GSA-Merge-subset10	asthma	1676	1669	783	886	0	1:1334;2:335	599	735	0	184	151	0	GSA-Merge-subset10	37
GSA-Merge-subset10	asthmaNoOB	1676	1532	722	810	0	1:1267;2:265	571	696	0	151	114	0	GSA-Merge-subset10	37
GSA-Merge-subset10	asthmaWob	1676	137	61	76	0	1:67;2:70	28	39	0	33	37	0	GSA-Merge-subset10	37
GSA-Merge-subset11	asthma	1765	1760	777	983	0	1:1414;2:346	583	831	0	194	152	0	GSA-Merge-subset11	37
GSA-Merge-subset11	asthmaNoOB	1765	1599	714	885	0	1:1337;2:262	558	779	0	156	106	0	GSA-Merge-subset11	37
GSA-Merge-subset11	asthmaWob	1765	161	63	98	0	1:77;2:84	25	52	0	38	46	0	GSA-Merge-subset11	37
GSA-Merge-subset12	asthma	1797	1794	818	976	0	1:1466;2:328	637	829	0	181	147	0	GSA-Merge-subset12	37
GSA-Merge-subset12	asthmaNoOB	1797	1622	735	887	0	1:1375;2:247	600	775	0	135	112	0	GSA-Merge-subset12	37
GSA-Merge-subset12	asthmaWob	1797	172	83	89	0	1:91;2:81	37	54	0	46	35	0	GSA-Merge-subset12	37
GSA-Merge-subset13	asthma	1726	1722	786	936	0	1:1396;2:326	600	796	0	186	140	0	GSA-Merge-subset13	37
GSA-Merge-subset13	asthmaNoOB	1726	1585	724	861	0	1:1324;2:261	573	751	0	151	110	0	GSA-Merge-subset13	37
GSA-Merge-subset13	asthmaWob	1726	137	62	75	0	1:72;2:65	27	45	0	35	30	0	GSA-Merge-subset13	37
GSA-Merge-subset14	asthma	1693	1688	774	914	0	1:1340;2:348	596	744	0	178	170	0	GSA-Merge-subset14	37
GSA-Merge-subset14	asthmaNoOB	1693	1539	704	835	0	1:1264;2:275	561	703	0	143	132	0	GSA-Merge-subset14	37
GSA-Merge-subset14	asthmaWob	1693	149	70	79	0	1:76;2:73	35	41	0	35	38	0	GSA-Merge-subset14	37
GSA-Merge-subset2	asthma	1771	1770	794	976	0	1:1450;2:320	609	841	0	185	135	0	GSA-Merge-subset2	37
GSA-Merge-subset2	asthmaNoOB	1771	1594	721	873	0	1:1350;2:244	575	775	0	146	98	0	GSA-Merge-subset2	37
GSA-Merge-subset2	asthmaWob	1771	176	73	103	0	1:100;2:76	34	66	0	39	37	0	GSA-Merge-subset2	37
GSA-Merge-subset3	asthma	1719	1717	756	961	0	1:1376;2:341	577	799	0	179	162	0	GSA-Merge-subset3	37
GSA-Merge-subset3	asthmaNoOB	1719	1556	693	863	0	1:1298;2:258	546	752	0	147	111	0	GSA-Merge-subset3	37
GSA-Merge-subset3	asthmaWob	1719	161	63	98	0	1:78;2:83	31	47	0	32	51	0	GSA-Merge-subset3	37
GSA-Merge-subset4	asthma	1755	1751	786	965	0	1:1396;2:355	594	802	0	192	163	0	GSA-Merge-subset4	37
GSA-Merge-subset4	asthmaNoOB	1755	1561	716	845	0	1:1288;2:273	566	722	0	150	123	0	GSA-Merge-subset4	37
GSA-Merge-subset4	asthmaWob	1755	190	70	120	0	1:108;2:82	28	80	0	42	40	0	GSA-Merge-subset4	37
GSA-Merge-subset5	asthma	1778	1770	824	946	0	1:1434;2:336	617	817	0	207	129	0	GSA-Merge-subset5	37
GSA-Merge-subset5	asthmaNoOB	1778	1600	744	856	0	1:1338;2:262	581	757	0	163	99	0	GSA-Merge-subset5	37
GSA-Merge-subset5	asthmaWob	1778	170	80	90	0	1:96;2:74	36	60	0	44	30	0	GSA-Merge-subset5	37
GSA-Merge-subset6	asthma	1683	1679	765	914	0	1:1361;2:318	591	770	0	174	144	0	GSA-Merge-subset6	37
GSA-Merge-subset6	asthmaNoOB	1683	1530	704	826	0	1:1285;2:245	560	725	0	144	101	0	GSA-Merge-subset6	37
GSA-Merge-subset6	asthmaWob	1683	149	61	88	0	1:76;2:73	31	45	0	30	43	0	GSA-Merge-subset6	37
GSA-Merge-subset7	asthma	1759	1754	751	1003	0	1:1416;2:338	584	832	0	167	171	0	GSA-Merge-subset7	37
GSA-Merge-subset7	asthmaNoOB	1759	1602	690	912	0	1:1343;2:259	557	786	0	133	126	0	GSA-Merge-subset7	37
GSA-Merge-subset7	asthmaWob	1759	152	61	91	0	1:73;2:79	27	46	0	34	45	0	GSA-Merge-subset7	37
GSA-Merge-subset8	asthma	1729	1725	785	940	0	1:1390;2:335	582	808	0	203	132	0	GSA-Merge-subset8	37
GSA-Merge-subset8	asthmaNoOB	1729	1552	705	847	0	1:1295;2:257	547	748	0	158	99	0	GSA-Merge-subset8	37
GSA-Merge-subset8	asthmaWob	1729	173	80	93	0	1:95;2:78	35	60	0	45	33	0	GSA-Merge-subset8	37
GSA-Merge-subset9	asthma	1735	1731	769	962	0	1:1376;2:355	573	803	0	196	159	0	GSA-Merge-subset9	37
GSA-Merge-subset9	asthmaNoOB	1735	1560	696	864	0	1:1297;2:263	547	750	0	149	114	0	GSA-Merge-subset9	37
GSA-Merge-subset9	asthmaWob	1735	171	73	98	0	1:79;2:92	26	53	0	47	45	0	GSA-Merge-subset9	37
HM-Merge-subset1	asthma	942	938	434	504	0	1:622;2:316	265	357	0	169	147	0	HM-Merge-subset1	37
HM-Merge-subset1	asthmaNoOB	942	755	354	401	0	1:537;2:218	231	306	0	123	95	0	HM-Merge-subset1	37
HM-Merge-subset1	asthmaWob	942	183	80	103	0	1:85;2:98	34	51	0	46	52	0	HM-Merge-subset1	37
HM-Merge-subset10	asthma	953	950	449	501	0	1:638;2:312	281	357	0	168	144	0	HM-Merge-subset10	37
HM-Merge-subset10	asthmaNoOB	953	773	374	399	0	1:543;2:230	242	301	0	132	98	0	HM-Merge-subset10	37
HM-Merge-subset10	asthmaWob	953	177	75	102	0	1:95;2:82	39	56	0	36	46	0	HM-Merge-subset10	37
HM-Merge-subset11	asthma	941	936	437	499	0	1:600;2:336	271	329	0	166	170	0	HM-Merge-subset11	37
HM-Merge-subset11	asthmaNoOB	941	744	366	378	0	1:509;2:235	243	266	0	123	112	0	HM-Merge-subset11	37
HM-Merge-subset11	asthmaWob	941	192	71	121	0	1:91;2:101	28	63	0	43	58	0	HM-Merge-subset11	37
HM-Merge-subset2	asthma	902	896	428	468	0	1:576;2:320	262	314	0	166	154	0	HM-Merge-subset2	37
HM-Merge-subset2	asthmaNoOB	902	745	356	389	0	1:506;2:239	231	275	0	125	114	0	HM-Merge-subset2	37
HM-Merge-subset2	asthmaWob	902	151	72	79	0	1:70;2:81	31	39	0	41	40	0	HM-Merge-subset2	37
HM-Merge-subset3	asthma	933	933	453	480	0	1:625;2:308	274	351	0	179	129	0	HM-Merge-subset3	37
HM-Merge-subset3	asthmaNoOB	933	755	365	390	0	1:530;2:225	232	298	0	133	92	0	HM-Merge-subset3	37
HM-Merge-subset3	asthmaWob	933	178	88	90	0	1:95;2:83	42	53	0	46	37	0	HM-Merge-subset3	37
HM-Merge-subset4	asthma	1002	1000	504	496	0	1:656;2:344	305	351	0	199	145	0	HM-Merge-subset4	37
HM-Merge-subset4	asthmaNoOB	1002	783	398	385	0	1:543;2:240	256	287	0	142	98	0	HM-Merge-subset4	37
HM-Merge-subset4	asthmaWob	1002	217	106	111	0	1:113;2:104	49	64	0	57	47	0	HM-Merge-subset4	37
HM-Merge-subset5	asthma	900	899	449	450	0	1:586;2:313	276	310	0	173	140	0	HM-Merge-subset5	37
HM-Merge-subset5	asthmaNoOB	900	729	366	363	0	1:502;2:227	236	266	0	130	97	0	HM-Merge-subset5	37
HM-Merge-subset5	asthmaWob	900	170	83	87	0	1:84;2:86	40	44	0	43	43	0	HM-Merge-subset5	37
HM-Merge-subset6	asthma	951	947	445	502	0	1:625;2:322	272	353	0	173	149	0	HM-Merge-subset6	37
HM-Merge-subset6	asthmaNoOB	951	751	358	393	0	1:517;2:234	226	291	0	132	102	0	HM-Merge-subset6	37
HM-Merge-subset6	asthmaWob	951	196	87	109	0	1:108;2:88	46	62	0	41	47	0	HM-Merge-subset6	37
HM-Merge-subset7	asthma	958	954	446	508	0	1:637;2:317	285	352	0	161	156	0	HM-Merge-subset7	37
HM-Merge-subset7	asthmaNoOB	958	773	367	406	0	1:546;2:227	250	296	0	117	110	0	HM-Merge-subset7	37
HM-Merge-subset7	asthmaWob	958	181	79	102	0	1:91;2:90	35	56	0	44	46	0	HM-Merge-subset7	37
HM-Merge-subset8	asthma	981	978	467	511	0	1:657;2:321	286	371	0	181	140	0	HM-Merge-subset8	37
HM-Merge-subset8	asthmaNoOB	981	781	376	405	0	1:557;2:224	242	315	0	134	90	0	HM-Merge-subset8	37
HM-Merge-subset8	asthmaWob	981	197	91	106	0	1:100;2:97	44	56	0	47	50	0	HM-Merge-subset8	37
HM-Merge-subset9	asthma	978	975	471	504	0	1:650;2:325	290	360	0	181	144	0	HM-Merge-subset9	37
HM-Merge-subset9	asthmaNoOB	978	800	392	408	0	1:556;2:244	253	303	0	139	105	0	HM-Merge-subset9	37
HM-Merge-subset9	asthmaWob	978	175	79	96	0	1:94;2:81	37	57	0	42	39	0	HM-Merge-subset9	37
Omni25_2021	asthma	876	873	403	470	0	1:600;2:273	258	342	0	145	128	0	Omni25_2021	37
Omni25_2021	asthmaNoOB	876	679	327	352	0	1:481;2:198	214	267	0	113	85	0	Omni25_2021	37
Omni25_2021	asthmaWob	876	194	76	118	0	1:119;2:75	44	75	0	32	43	0	Omni25_2021	37
Omni25-subset1	asthma	668	668	434	234	0	1:496;2:172	334	162	0	100	72	0	Omni25-subset1	37
Omni25-subset1	asthmaNoOB	668	572	392	180	0	1:454;2:118	316	138	0	76	42	0	Omni25-subset1	37
Omni25-subset1	asthmaWob	668	96	42	54	0	1:42;2:54	18	24	0	24	30	0	Omni25-subset1	37
Omni25-subset2	asthma	674	674	420	254	0	1:485;2:189	290	195	0	130	59	0	Omni25-subset2	37
Omni25-subset2	asthmaNoOB	674	569	363	206	0	1:445;2:124	270	175	0	93	31	0	Omni25-subset2	37
Omni25-subset2	asthmaWob	674	105	57	48	0	1:40;2:65	20	20	0	37	28	0	Omni25-subset2	37
OmniExpress-OmniExpressExome-Merge-subset1	asthma	603	603	230	373	0	1:572;2:31	212	360	0	18	13	0	OmniExpress-OmniExpressExome-Merge-subset1	37
OmniExpress-OmniExpressExome-Merge-subset1	asthmaNoOB	603	588	224	364	0	1:566;2:22	210	356	0	14	8	0	OmniExpress-OmniExpressExome-Merge-subset1	37
OmniExpress-OmniExpressExome-Merge-subset1	asthmaWob	603	15	6	9	0	1:6;2:9	2	4	0	4	5	0	OmniExpress-OmniExpressExome-Merge-subset1	37
OmniExpress-OmniExpressExome-Merge-subset2	asthma	582	582	215	367	0	1:553;2:29	201	352	0	14	15	0	OmniExpress-OmniExpressExome-Merge-subset2	37
OmniExpress-OmniExpressExome-Merge-subset2	asthmaNoOB	582	575	214	361	0	1:551;2:24	201	350	0	13	11	0	OmniExpress-OmniExpressExome-Merge-subset2	37
OmniExpress-OmniExpressExome-Merge-subset2	asthmaWob	582	7	1	6	0	1:2;2:5	0	2	0	1	4	0	OmniExpress-OmniExpressExome-Merge-subset2	37
OmniExpress-OmniExpressExome-Merge-subset3	asthma	613	613	259	354	0	1:569;2:44	233	336	0	26	18	0	OmniExpress-OmniExpressExome-Merge-subset3	37
OmniExpress-OmniExpressExome-Merge-subset3	asthmaNoOB	613	596	250	346	0	1:562;2:34	231	331	0	19	15	0	OmniExpress-OmniExpressExome-Merge-subset3	37
OmniExpress-OmniExpressExome-Merge-subset3	asthmaWob	613	17	9	8	0	1:7;2:10	2	5	0	7	3	0	OmniExpress-OmniExpressExome-Merge-subset3	37
OmniExpress-OmniExpressExome-Merge-subset4	asthma	612	612	245	367	0	1:576;2:36	223	353	0	22	14	0	OmniExpress-OmniExpressExome-Merge-subset4	37
OmniExpress-OmniExpressExome-Merge-subset4	asthmaNoOB	612	596	240	356	0	1:571;2:25	223	348	0	17	8	0	OmniExpress-OmniExpressExome-Merge-subset4	37
OmniExpress-OmniExpressExome-Merge-subset4	asthmaWob	612	16	5	11	0	1:5;2:11	0	5	0	5	6	0	OmniExpress-OmniExpressExome-Merge-subset4	37
OmniExpress-OmniExpressExome-Merge-subset5	asthma	605	604	233	371	0	1:575;2:29	216	359	0	17	12	0	OmniExpress-OmniExpressExome-Merge-subset5	37
OmniExpress-OmniExpressExome-Merge-subset5	asthmaNoOB	605	594	230	364	0	1:570;2:24	215	355	0	15	9	0	OmniExpress-OmniExpressExome-Merge-subset5	37
OmniExpress-OmniExpressExome-Merge-subset5	asthmaWob	605	10	3	7	0	1:5;2:5	1	4	0	2	3	0	OmniExpress-OmniExpressExome-Merge-subset5	37

### Sheet: EU_input_dataset_sample_summary
CHIP	PHENOTYPE	N_COVAR	N_PHENO_NONMISSING	N_MALE	N_FEMALE	N_UNKNOWN_SEX	PHENO_VALUE_COUNTS	MALE_1	FEMALE_1	UNKNOWN_1	MALE_2	FEMALE_2	UNKNOWN_2	CHIP
CytoSNP-850K-Merge	asthma	58	58	33	25	0	1:55;2:3	31	24	0	2	1	0	CytoSNP-850K-Merge	38
CytoSNP-850K-Merge	asthmaNoOB	58	57	33	24	0	1:55;2:2	31	24	0	2	0	0	CytoSNP-850K-Merge	38
CytoSNP-850K-Merge	asthmaWob	58	1	0	1	0	02:01:00	0	0	0	0	1	0	CytoSNP-850K-Merge	38
GSA_Merge_2021	asthma	4274	4273	2284	1989	0	1:4182;2:91	2236	1946	0	48	43	0	GSA_Merge_2021	38
GSA_Merge_2021	asthmaNoOB	4274	4243	2271	1972	0	1:4161;2:82	2227	1934	0	44	38	0	GSA_Merge_2021	38
GSA_Merge_2021	asthmaWob	4274	30	13	17	0	1:21;2:9	9	12	0	4	5	0	GSA_Merge_2021	38
GSA_Merge_2022	asthma	2415	2415	910	1505	0	1:2410;2:5	906	1504	0	4	1	0	GSA_Merge_2022	38
GSA_Merge_2022	asthmaNoOB	2415	2415	910	1505	0	1:2410;2:5	906	1504	0	4	1	0	GSA_Merge_2022	38
GSA_Merge_2022	asthmaWob	2415	0	0	0	0	NA	0	0	0	0	0	0	GSA_Merge_2022	38
GSA-24v3_2021	asthma	5584	5575	3119	2456	0	1:5433;2:142	3037	2396	0	82	60	0	GSA-24v3_2021	38
GSA-24v3_2021	asthmaNoOB	5584	5531	3099	2432	0	1:5402;2:129	3025	2377	0	74	55	0	GSA-24v3_2021	38
GSA-24v3_2021	asthmaWob	5584	44	20	24	0	1:31;2:13	12	19	0	8	5	0	GSA-24v3_2021	38
GSA-Merge_Dec2020_Update	asthma	9455	9439	4352	5087	0	1:9275;2:164	4267	5008	0	85	79	0	GSA-Merge_Dec2020_Update	38
GSA-Merge_Dec2020_Update	asthmaNoOB	9455	9392	4336	5056	0	1:9241;2:151	4253	4988	0	83	68	0	GSA-Merge_Dec2020_Update	38
GSA-Merge_Dec2020_Update	asthmaWob	9455	47	16	31	0	1:34;2:13	14	20	0	2	11	0	GSA-Merge_Dec2020_Update	38
GSA-Merge-subset1	asthma	4042	4035	2113	1922	0	1:3873;2:162	2006	1867	0	107	55	0	GSA-Merge-subset1	38
GSA-Merge-subset1	asthmaNoOB	4042	3973	2077	1896	0	1:3829;2:144	1983	1846	0	94	50	0	GSA-Merge-subset1	38
GSA-Merge-subset1	asthmaWob	4042	62	36	26	0	1:44;2:18	23	21	0	13	5	0	GSA-Merge-subset1	38
GSA-Merge-subset10	asthma	4032	4025	2122	1903	0	1:3819;2:206	2010	1809	0	112	94	0	GSA-Merge-subset10	38
GSA-Merge-subset10	asthmaNoOB	4032	3960	2091	1869	0	1:3781;2:179	1996	1785	0	95	84	0	GSA-Merge-subset10	38
GSA-Merge-subset10	asthmaWob	4032	65	31	34	0	1:38;2:27	14	24	0	17	10	0	GSA-Merge-subset10	38
GSA-Merge-subset11	asthma	4052	4039	2132	1907	0	1:3831;2:208	2016	1815	0	116	92	0	GSA-Merge-subset11	38
GSA-Merge-subset11	asthmaNoOB	4052	3984	2112	1872	0	1:3798;2:186	2004	1794	0	108	78	0	GSA-Merge-subset11	38
GSA-Merge-subset11	asthmaWob	4052	55	20	35	0	1:33;2:22	12	21	0	8	14	0	GSA-Merge-subset11	38
GSA-Merge-subset12	asthma	4001	3996	2146	1850	0	1:3809;2:187	2029	1780	0	117	70	0	GSA-Merge-subset12	38
GSA-Merge-subset12	asthmaNoOB	4001	3957	2126	1831	0	1:3782;2:175	2015	1767	0	111	64	0	GSA-Merge-subset12	38
GSA-Merge-subset12	asthmaWob	4001	39	20	19	0	1:27;2:12	14	13	0	6	6	0	GSA-Merge-subset12	38
GSA-Merge-subset13	asthma	4041	4031	2116	1915	0	1:3818;2:213	1999	1819	0	117	96	0	GSA-Merge-subset13	38
GSA-Merge-subset13	asthmaNoOB	4041	3982	2092	1890	0	1:3793;2:189	1988	1805	0	104	85	0	GSA-Merge-subset13	38
GSA-Merge-subset13	asthmaWob	4041	49	24	25	0	1:25;2:24	11	14	0	13	11	0	GSA-Merge-subset13	38
GSA-Merge-subset14	asthma	4088	4078	2150	1928	0	1:3846;2:232	2016	1830	0	134	98	0	GSA-Merge-subset14	38
GSA-Merge-subset14	asthmaNoOB	4088	4030	2128	1902	0	1:3818;2:212	2007	1811	0	121	91	0	GSA-Merge-subset14	38
GSA-Merge-subset14	asthmaWob	4088	48	22	26	0	1:28;2:20	9	19	0	13	7	0	GSA-Merge-subset14	38
GSA-Merge-subset2	asthma	4042	4024	2142	1882	0	1:3811;2:213	2023	1788	0	119	94	0	GSA-Merge-subset2	38
GSA-Merge-subset2	asthmaNoOB	4042	3960	2117	1843	0	1:3769;2:191	2007	1762	0	110	81	0	GSA-Merge-subset2	38
GSA-Merge-subset2	asthmaWob	4042	64	25	39	0	1:42;2:22	16	26	0	9	13	0	GSA-Merge-subset2	38
GSA-Merge-subset3	asthma	4060	4050	2142	1908	0	1:3853;2:197	2027	1826	0	115	82	0	GSA-Merge-subset3	38
GSA-Merge-subset3	asthmaNoOB	4060	3986	2108	1878	0	1:3815;2:171	2006	1809	0	102	69	0	GSA-Merge-subset3	38
GSA-Merge-subset3	asthmaWob	4060	64	34	30	0	1:38;2:26	21	17	0	13	13	0	GSA-Merge-subset3	38
GSA-Merge-subset4	asthma	4049	4045	2179	1866	0	1:3835;2:210	2064	1771	0	115	95	0	GSA-Merge-subset4	38
GSA-Merge-subset4	asthmaNoOB	4049	3993	2159	1834	0	1:3804;2:189	2057	1747	0	102	87	0	GSA-Merge-subset4	38
GSA-Merge-subset4	asthmaWob	4049	52	20	32	0	1:31;2:21	7	24	0	13	8	0	GSA-Merge-subset4	38
GSA-Merge-subset5	asthma	4100	4087	2170	1917	0	1:3863;2:224	2046	1817	0	124	100	0	GSA-Merge-subset5	38
GSA-Merge-subset5	asthmaNoOB	4100	4022	2137	1885	0	1:3829;2:193	2030	1799	0	107	86	0	GSA-Merge-subset5	38
GSA-Merge-subset5	asthmaWob	4100	65	33	32	0	1:34;2:31	16	18	0	17	14	0	GSA-Merge-subset5	38
GSA-Merge-subset6	asthma	4110	4100	2181	1919	0	1:3880;2:220	2049	1831	0	132	88	0	GSA-Merge-subset6	38
GSA-Merge-subset6	asthmaNoOB	4110	4048	2155	1893	0	1:3845;2:203	2033	1812	0	122	81	0	GSA-Merge-subset6	38
GSA-Merge-subset6	asthmaWob	4110	52	26	26	0	1:35;2:17	16	19	0	10	7	0	GSA-Merge-subset6	38
GSA-Merge-subset7	asthma	4026	4017	2155	1862	0	1:3845;2:172	2063	1782	0	92	80	0	GSA-Merge-subset7	38
GSA-Merge-subset7	asthmaNoOB	4026	3965	2125	1840	0	1:3812;2:153	2046	1766	0	79	74	0	GSA-Merge-subset7	38
GSA-Merge-subset7	asthmaWob	4026	52	30	22	0	1:33;2:19	17	16	0	13	6	0	GSA-Merge-subset7	38
GSA-Merge-subset8	asthma	4054	4048	2225	1823	0	1:3858;2:190	2116	1742	0	109	81	0	GSA-Merge-subset8	38
GSA-Merge-subset8	asthmaNoOB	4054	4003	2202	1801	0	1:3825;2:178	2098	1727	0	104	74	0	GSA-Merge-subset8	38
GSA-Merge-subset8	asthmaWob	4054	45	23	22	0	1:33;2:12	18	15	0	5	7	0	GSA-Merge-subset8	38
GSA-Merge-subset9	asthma	4013	4007	2147	1860	0	1:3832;2:175	2052	1780	0	95	80	0	GSA-Merge-subset9	38
GSA-Merge-subset9	asthmaNoOB	4013	3954	2121	1833	0	1:3798;2:156	2036	1762	0	85	71	0	GSA-Merge-subset9	38
GSA-Merge-subset9	asthmaWob	4013	53	26	27	0	1:34;2:19	16	18	0	10	9	0	GSA-Merge-subset9	38
HM-Merge-subset1	asthma	1342	1323	656	667	0	1:1086;2:237	526	560	0	130	107	0	HM-Merge-subset1	38
HM-Merge-subset1	asthmaNoOB	1342	1263	629	634	0	1:1055;2:208	511	544	0	118	90	0	HM-Merge-subset1	38
HM-Merge-subset1	asthmaWob	1342	60	27	33	0	1:31;2:29	15	16	0	12	17	0	HM-Merge-subset1	38
HM-Merge-subset10	asthma	1388	1379	698	681	0	1:1161;2:218	575	586	0	123	95	0	HM-Merge-subset10	38
HM-Merge-subset10	asthmaNoOB	1388	1322	672	650	0	1:1131;2:191	558	573	0	114	77	0	HM-Merge-subset10	38
HM-Merge-subset10	asthmaWob	1388	57	26	31	0	1:30;2:27	17	13	0	9	18	0	HM-Merge-subset10	38
HM-Merge-subset11	asthma	1298	1285	647	638	0	1:1095;2:190	522	573	0	125	65	0	HM-Merge-subset11	38
HM-Merge-subset11	asthmaNoOB	1298	1231	612	619	0	1:1068;2:163	505	563	0	107	56	0	HM-Merge-subset11	38
HM-Merge-subset11	asthmaWob	1298	54	35	19	0	1:27;2:27	17	10	0	18	9	0	HM-Merge-subset11	38
HM-Merge-subset2	asthma	1373	1355	679	676	0	1:1161;2:194	567	594	0	112	82	0	HM-Merge-subset2	38
HM-Merge-subset2	asthmaNoOB	1373	1287	645	642	0	1:1121;2:166	547	574	0	98	68	0	HM-Merge-subset2	38
HM-Merge-subset2	asthmaWob	1373	68	34	34	0	1:40;2:28	20	20	0	14	14	0	HM-Merge-subset2	38
HM-Merge-subset3	asthma	1345	1332	687	645	0	1:1124;2:208	563	561	0	124	84	0	HM-Merge-subset3	38
HM-Merge-subset3	asthmaNoOB	1345	1281	659	622	0	1:1098;2:183	548	550	0	111	72	0	HM-Merge-subset3	38
HM-Merge-subset3	asthmaWob	1345	51	28	23	0	1:26;2:25	15	11	0	13	12	0	HM-Merge-subset3	38
HM-Merge-subset4	asthma	1332	1314	654	660	0	1:1093;2:221	527	566	0	127	94	0	HM-Merge-subset4	38
HM-Merge-subset4	asthmaNoOB	1332	1266	626	640	0	1:1065;2:201	511	554	0	115	86	0	HM-Merge-subset4	38
HM-Merge-subset4	asthmaWob	1332	48	28	20	0	1:28;2:20	16	12	0	12	8	0	HM-Merge-subset4	38
HM-Merge-subset5	asthma	1363	1344	704	640	0	1:1151;2:193	590	561	0	114	79	0	HM-Merge-subset5	38
HM-Merge-subset5	asthmaNoOB	1363	1301	680	621	0	1:1124;2:177	575	549	0	105	72	0	HM-Merge-subset5	38
HM-Merge-subset5	asthmaWob	1363	43	24	19	0	1:27;2:16	15	12	0	9	7	0	HM-Merge-subset5	38
HM-Merge-subset6	asthma	1352	1339	689	650	0	1:1147;2:192	572	575	0	117	75	0	HM-Merge-subset6	38
HM-Merge-subset6	asthmaNoOB	1352	1292	660	632	0	1:1118;2:174	554	564	0	106	68	0	HM-Merge-subset6	38
HM-Merge-subset6	asthmaWob	1352	47	29	18	0	1:29;2:18	18	11	0	11	7	0	HM-Merge-subset6	38
HM-Merge-subset7	asthma	1377	1358	693	665	0	1:1135;2:223	562	573	0	131	92	0	HM-Merge-subset7	38
HM-Merge-subset7	asthmaNoOB	1377	1300	664	636	0	1:1103;2:197	549	554	0	115	82	0	HM-Merge-subset7	38
HM-Merge-subset7	asthmaWob	1377	58	29	29	0	1:32;2:26	13	19	0	16	10	0	HM-Merge-subset7	38
HM-Merge-subset8	asthma	1362	1344	658	686	0	1:1162;2:182	550	612	0	108	74	0	HM-Merge-subset8	38
HM-Merge-subset8	asthmaNoOB	1362	1297	635	662	0	1:1131;2:166	537	594	0	98	68	0	HM-Merge-subset8	38
HM-Merge-subset8	asthmaWob	1362	47	23	24	0	1:31;2:16	13	18	0	10	6	0	HM-Merge-subset8	38
HM-Merge-subset9	asthma	1344	1326	656	670	0	1:1135;2:191	552	583	0	104	87	0	HM-Merge-subset9	38
HM-Merge-subset9	asthmaNoOB	1344	1258	622	636	0	1:1096;2:162	534	562	0	88	74	0	HM-Merge-subset9	38
HM-Merge-subset9	asthmaWob	1344	68	34	34	0	1:39;2:29	18	21	0	16	13	0	HM-Merge-subset9	38
Omni25_2021	asthma	219	217	114	103	0	1:196;2:21	98	98	0	16	5	0	Omni25_2021	38
Omni25_2021	asthmaNoOB	219	216	114	102	0	1:195;2:21	98	97	0	16	5	0	Omni25_2021	38
Omni25_2021	asthmaWob	219	1	0	1	0	01:01:00	0	1	0	0	0	0	Omni25_2021	38
Omni25-subset1	asthma	2610	2609	1601	1008	0	1:2530;2:79	1542	988	0	59	20	0	Omni25-subset1	38
Omni25-subset1	asthmaNoOB	2610	2575	1579	996	0	1:2506;2:69	1528	978	0	51	18	0	Omni25-subset1	38
Omni25-subset1	asthmaWob	2610	34	22	12	0	1:24;2:10	14	10	0	8	2	0	Omni25-subset1	38
Omni25-subset2	asthma	2610	2607	1574	1033	0	1:2550;2:57	1534	1016	0	40	17	0	Omni25-subset2	38
Omni25-subset2	asthmaNoOB	2610	2582	1556	1026	0	1:2535;2:47	1523	1012	0	33	14	0	Omni25-subset2	38
Omni25-subset2	asthmaWob	2610	25	18	7	0	1:15;2:10	11	4	0	7	3	0	Omni25-subset2	38
OmniExpress-OmniExpressExome-Merge-subset1	asthma	4798	4796	2402	2394	0	1:4696;2:100	2342	2354	0	60	40	0	OmniExpress-OmniExpressExome-Merge-subset1	38
OmniExpress-OmniExpressExome-Merge-subset1	asthmaNoOB	4798	4761	2385	2376	0	1:4670;2:91	2332	2338	0	53	38	0	OmniExpress-OmniExpressExome-Merge-subset1	38
OmniExpress-OmniExpressExome-Merge-subset1	asthmaWob	4798	35	17	18	0	1:26;2:9	10	16	0	7	2	0	OmniExpress-OmniExpressExome-Merge-subset1	38
OmniExpress-OmniExpressExome-Merge-subset2	asthma	4726	4723	2351	2372	0	1:4651;2:72	2311	2340	0	40	32	0	OmniExpress-OmniExpressExome-Merge-subset2	38
OmniExpress-OmniExpressExome-Merge-subset2	asthmaNoOB	4726	4686	2328	2358	0	1:4622;2:64	2292	2330	0	36	28	0	OmniExpress-OmniExpressExome-Merge-subset2	38
OmniExpress-OmniExpressExome-Merge-subset2	asthmaWob	4726	37	23	14	0	1:29;2:8	19	10	0	4	4	0	OmniExpress-OmniExpressExome-Merge-subset2	38
OmniExpress-OmniExpressExome-Merge-subset3	asthma	4784	4778	2464	2314	0	1:4686;2:92	2420	2266	0	44	48	0	OmniExpress-OmniExpressExome-Merge-subset3	38
OmniExpress-OmniExpressExome-Merge-subset3	asthmaNoOB	4784	4751	2448	2303	0	1:4665;2:86	2407	2258	0	41	45	0	OmniExpress-OmniExpressExome-Merge-subset3	38
OmniExpress-OmniExpressExome-Merge-subset3	asthmaWob	4784	27	16	11	0	1:21;2:6	13	8	0	3	3	0	OmniExpress-OmniExpressExome-Merge-subset3	38
OmniExpress-OmniExpressExome-Merge-subset4	asthma	4826	4822	2522	2300	0	1:4730;2:92	2471	2259	0	51	41	0	OmniExpress-OmniExpressExome-Merge-subset4	38
OmniExpress-OmniExpressExome-Merge-subset4	asthmaNoOB	4826	4786	2504	2282	0	1:4708;2:78	2460	2248	0	44	34	0	OmniExpress-OmniExpressExome-Merge-subset4	38
OmniExpress-OmniExpressExome-Merge-subset4	asthmaWob	4826	36	18	18	0	1:22;2:14	11	11	0	7	7	0	OmniExpress-OmniExpressExome-Merge-subset4	38
OmniExpress-OmniExpressExome-Merge-subset5	asthma	4741	4736	2381	2355	0	1:4638;2:98	2333	2305	0	48	50	0	OmniExpress-OmniExpressExome-Merge-subset5	38
OmniExpress-OmniExpressExome-Merge-subset5	asthmaNoOB	4741	4696	2357	2339	0	1:4611;2:85	2318	2293	0	39	46	0	OmniExpress-OmniExpressExome-Merge-subset5	38
OmniExpress-OmniExpressExome-Merge-subset5	asthmaWob	4741	40	24	16	0	1:27;2:13	15	12	0	9	4	0	OmniExpress-OmniExpressExome-Merge-subset5	38

### Sheet: anno
Column	Meaning
CHIP	Chip / input dataset name
PHENOTYPE	Phenotype being summarized
N_COVAR	Number of samples in the chip-specific covariate file
N_PHENO_NONMISSING	Number of matched samples with non-missing phenotype
N_MALE	Number of non-missing phenotype samples with SEX=1
N_FEMALE	Number of non-missing phenotype samples with SEX=2
N_UNKNOWN_SEX	Number of non-missing phenotype samples with sex not coded as 1 or 2
PHENO_VALUE_COUNTS	Counts of each observed non-missing phenotype value
MALE_1	Number of males with phenotype value 1
FEMALE_1	Number of females with phenotype value 1
UNKNOWN_1	Number of unknown-sex samples with phenotype value 1
MALE_2	Number of males with phenotype value 2
FEMALE_2	Number of females with phenotype value 2
UNKNOWN_2	Number of unknown-sex samples with phenotype value 2
