## Supplementary Table 3 for "Sex and Obesity Stratified Asthma GWAS in African and European Ancestry Populations"

### Sheet: Sheet2
Panel A. AFR genome-wide significant lead loci
Ancestry	Locus ID	Chr	BP	SNP	A1	β	OR	P	GWS variants in locus
AFR	AFR_GWS_locus_1	7	106018481	chr7:106018481:T:C	C	0.1168	1.12	4.61e-10	2
AFR	AFR_GWS_locus_2	6	152714793	chr6:152714793:C:CAT	CAT	0.6552	1.93	4.04e-09	5
Panel B. EU genome-wide significant lead loci
Ancestry	Locus ID	Chr	BP	SNP	A1	β	OR	P	GWS variants in locus
EU	EU_GWS_locus_1	5	11075117	chr5:11075117:G:A	A	0.9952	2.71	6.39e-59	5
EU	EU_GWS_locus_2	17	39875549	chr17:39875549:T:A	A	-0.1579	0.85	1.53e-15	92
EU	EU_GWS_locus_3	18	72820306	chr18:72820306:C:G	C	0.1572	1.17	2.26e-15	11
EU	EU_GWS_locus_4	8	109313260	chr8:109313260:G:T	T	0.4634	1.59	1.05e-09	3
EU	EU_GWS_locus_5	1	208660893	chr1:208660893:A:G	G	0.3729	1.45	1.97e-09	2
EU	EU_GWS_locus_6	5	167494694	chr5:167494694:G:C	C	0.4443	1.56	2.55e-09	1
EU	EU_GWS_locus_7	15	61472987	chr15:61472987:C:T	T	0.5099	1.67	2.72e-09	2
EU	EU_GWS_locus_8	22	35711964	chr22:35711964:C:G	G	0.4592	1.58	6.72e-09	1
EU	EU_GWS_locus_9	3	177989157	chr3:177989157:T:C	C	0.1859	1.2	9.22e-09	7
EU	EU_GWS_locus_10	6	1083985	chr6:1083985:GA:G	G	0.4978	1.65	1.02e-08	1
EU	EU_GWS_locus_11	5	41561448	chr5:41561448:G:C	C	0.4877	1.63	1.09e-08	2
EU	EU_GWS_locus_12	4	152856132	chr4:152856132:A:C	C	0.4322	1.54	1.12e-08	3
EU	EU_GWS_locus_13	13	40495024	chr13:40495024:G:A	G	0.1146	1.12	1.13e-08	2
EU	EU_GWS_locus_14	19	44908684	chr19:44908684:T:C	C	-0.1611	0.85	1.16e-08	1
EU	EU_GWS_locus_15	10	125237847	chr10:125237847:A:C	C	0.9567	2.6	1.41e-08	1
EU	EU_GWS_locus_16	3	18389367	chr3:18389367:T:G	G	0.4034	1.5	1.5e-08	2
EU	EU_GWS_locus_17	9	84402100	chr9:84402100:C:T	T	0.4142	1.51	1.89e-08	1
EU	EU_GWS_locus_18	6	138028723	chr6:138028723:G:C	C	0.4157	1.52	1.9e-08	1
EU	EU_GWS_locus_19	2	21602335	chr2:21602335:G:C	C	1.5801	4.86	2.82e-08	1
EU	EU_GWS_locus_20	2	181041536	chr2:181041536:C:T	C	0.1306	1.14	3.64e-08	1
EU	EU_GWS_locus_21	6	6794219	chr6:6794219:A:G	G	0.2551	1.29	3.74e-08	1
EU	EU_GWS_locus_22	6	32647680	chr6:32647680:T:C	C	-0.1359	0.87	4.34e-08	1
EU	EU_GWS_locus_23	8	56313522	chr8:56313522:T:C	C	0.4259	1.53	4.43e-08	2
EU	EU_GWS_locus_24	3	77514734	chr3:77514734:G:C	C	0.355	1.43	4.47e-08	2
EU	EU_GWS_locus_25	11	23532507	chr11:23532507:C:T	T	0.4341	1.54	4.63e-08	1
Panel C. Combined shared loci with genome-wide significance in one ancestry and nominal same-direction evidence in the other ancestry
Discovery ancestry	Replication ancestry	Locus ID	Chr	Discovery lead SNP	Discovery A1	Discovery β	Discovery OR	Discovery P	Matched SNP	Replication harmonized β	Replication harmonized OR	Replication P
AFR	EU	AFR_GWS_locus_1	7	chr7:106018481:T:C	C	0.1168	1.12	4.61e-10	chr7:106018481:T:C	0.0889	1.09	0.000397
EU	AFR	EU_GWS_locus_1	5	chr5:11075117:G:A	A	0.9952	2.71	6.39e-59	chr5:11075117:G:A	0.7965	2.22	5.05e-05
EU	AFR	EU_GWS_locus_13	13	chr13:40495024:G:A	G	0.1146	1.12	1.13e-08	chr13:40495024:G:A	0.0592	1.06	0.00156
EU	AFR	EU_GWS_locus_3	18	chr18:72820306:C:G	C	0.1572	1.17	2.26e-15	chr18:72820306:C:G	0.0586	1.06	0.00111
