## Supplementary Table 4 for "Sex and Obesity Stratified Asthma GWAS in African and European Ancestry Populations"

### Sheet: AFR_EU_asthma_heterogeneity_sum
CHR	BP	SNP	A1	A2	AFR_EU_META_P	P(R)	AFR_EU_META_BETA	BETA(R)	HET_P	I2	F0	F1	AFR_P	AFR_BETA	EU_P	EU_BETA
1	13440311	chr1:13440311:G:A	A	G	0.01763	0.4913	-0.0652	-0.0868	0	95.09	-0.214	0.0382	6.128e-07	-0.214	0.2856	0.0382
1	13440823	chr1:13440823:G:A	A	G	0.0154	0.4869	-0.0667	-0.0887	0	95.2	-0.2175	0.0378	4.26e-07	-0.2175	0.2909	0.0378
1	13441443	chr1:13441443:C:T	T	C	0.01752	0.49	-0.0653	-0.0867	0	95.06	-0.2135	0.0378	6.496e-07	-0.2135	0.2908	0.0378
1	13442476	chr1:13442476:C:T	T	C	0.02019	0.4935	-0.0639	-0.0852	0	94.95	-0.2108	0.0381	9.236e-07	-0.2108	0.287	0.0381
1	51848731	chr1:51848731:T:A	A	T	0.02141	0.3884	0.0901	0.1674	0	95.06	-0.0227	0.3655	0.6256	-0.0227	4.921e-07	0.3655
1	51912124	chr1:51912124:T:C	C	T	0.01889	0.3635	0.0887	0.1665	0	94.68	-0.0124	0.3541	0.7799	-0.0124	8.489e-07	0.3541
1	114914794	chr1:114914794:G:T	T	G	0.1125	0.3805	0.0559	0.1904	0	95.46	0.4141	-0.0204	8.483e-07	0.4141	0.5993	-0.0204
1	115040842	chr1:115040842:G:A	A	G	0.06501	0.3509	0.0664	0.2131	0	95.48	0.4485	-0.0085	4.519e-07	0.4485	0.829	-0.0085
1	170216221	chr1:170216221:C:A	C	A	0.0002832	0.2621	-0.0518	-0.0552	0.0006	91.57	-0.0063	-0.1048	0.7458	-0.0063	5.94e-07	-0.1048
1	208691596	chr1:208691596:A:G	G	A	0.000277	0.1797	0.0961	0.1695	0.0002	92.83	0.0487	0.3016	0.09688	0.0487	7.806e-07	0.3016
1	220497213	chr1:220497213:C:T	T	C	9.383e-06	0.2865	0.1422	0.1047	0.0059	86.82	0.0006	0.1974	0.9921	0.0006	1.814e-07	0.1974
2	21602335	chr2:21602335:G:C	C	G	0.3476	0.326	0.0208	0.77	0	96.69	0.0113	1.5801	0.6109	0.0113	2.824e-08	1.5801
2	113933079	chr2:113933079:G:A	A	G	1.419e-06	0.07422	0.1398	0.1898	0.0017	89.79	0.3019	0.089	3.648e-07	0.3019	0.007371	0.089
2	113950489	chr2:113950489:C:T	T	C	1.369e-06	0.07198	0.14	0.189	0.0019	89.59	0.2999	0.0895	4.016e-07	0.2999	0.007107	0.0895
2	145731788	chr2:145731788:A:G	G	A	1.098e-05	0.1994	0.2441	0.1861	0.0225	80.79	0.0266	0.3179	0.8095	0.0266	7.514e-07	0.3179
2	145744096	chr2:145744096:G:C	C	G	0.001348	0.3563	0.1406	0.1511	0.0002	92.8	-0.0119	0.3157	0.8427	-0.0119	9.026e-07	0.3157
2	145747330	chr2:145747330:C:A	A	C	0.001176	0.3417	0.1415	0.1534	0.0002	92.65	-0.007	0.3157	0.9061	-0.007	9.057e-07	0.3157
2	179276897	chr2:179276897:G:A	A	G	0.01454	0.2923	0.0955	0.3024	0	95.74	0.5989	0.0243	6.874e-08	0.5989	0.5606	0.0243
2	180966460	chr2:180966460:A:C	A	C	9.573e-05	0.2092	0.0618	0.0597	0.0027	88.88	0.0119	0.107	0.6044	0.0119	9.924e-07	0.107
2	180986450	chr2:180986450:C:T	C	T	0.0001176	0.2287	0.0607	0.0584	0.0021	89.41	0.0096	0.1066	0.6752	0.0096	9.159e-07	0.1066
2	181020894	chr2:181020894:A:T	A	T	7.466e-07	0.03656	0.0844	0.0834	0.0193	81.72	0.0433	0.1231	0.07695	0.0433	2.218e-07	0.1231
2	181033360	chr2:181033360:T:C	T	C	0.0003012	0.2821	0.056	0.0552	0.0009	90.88	0.0038	0.1064	0.8635	0.0038	9.662e-07	0.1064
2	181034598	chr2:181034598:G:A	G	A	0.0001739	0.2802	0.0594	0.0566	0.0009	90.86	0.0039	0.1087	0.8657	0.0039	5.732e-07	0.1087
2	181041536	chr2:181041536:C:T	C	T	1.897e-07	0.04291	0.0887	0.0876	0.0111	84.48	0.0441	0.1306	0.07153	0.0441	3.641e-08	0.1306
2	181088627	chr2:181088627:C:T	T	C	2.477e-07	0.01475	0.0857	0.0862	0.0333	77.93	0.051	0.1217	0.0283	0.051	2.861e-07	0.1217
3	177946291	chr3:177946291:C:G	G	C	1.495e-05	0.09303	0.0936	0.1008	0.0059	86.78	0.0419	0.162	0.1435	0.0419	8.815e-07	0.162
3	177947415	chr3:177947415:A:T	T	A	1.804e-05	0.09644	0.0926	0.0999	0.0059	86.83	0.0409	0.1611	0.1527	0.0409	9.96e-07	0.1611
3	177953980	chr3:177953980:A:G	G	A	7.751e-05	0.2095	0.0793	0.0971	0.0002	92.83	0.0211	0.1759	0.4064	0.0211	7.683e-08	0.1759
3	177954046	chr3:177954046:T:G	G	T	8.035e-05	0.2116	0.0793	0.097	0.0002	92.87	0.0207	0.176	0.4163	0.0207	7.572e-08	0.176
3	177955797	chr3:177955797:G:A	A	G	0.0002542	0.2368	0.0605	0.0987	0	94.88	0.0173	0.1842	0.3678	0.0173	1.459e-08	0.1842
3	177956133	chr3:177956133:G:A	A	G	3.572e-05	0.1676	0.0876	0.1002	0.0008	91.16	0.0288	0.174	0.2945	0.0288	1.743e-07	0.174
3	177956938	chr3:177956938:A:C	C	A	0.0009523	0.2271	0.0542	0.0845	0.0002	92.99	0.0168	0.1568	0.3807	0.0168	7.792e-07	0.1568
3	177958523	chr3:177958523:T:C	C	T	4.686e-06	0.1252	0.081	0.1088	0.0003	92.43	0.0401	0.1821	0.05577	0.0401	3.314e-08	0.1821
3	177961220	chr3:177961220:A:G	G	A	0.001229	0.2397	0.0535	0.0838	0.0001	93.2	0.0147	0.1573	0.4483	0.0147	7.128e-07	0.1573
3	177963962	chr3:177963962:T:C	C	T	0.001037	0.2303	0.0541	0.084	0.0002	92.99	0.0162	0.1564	0.4012	0.0162	8.181e-07	0.1564
3	177989157	chr3:177989157:T:C	C	T	0.0002731	0.2478	0.061	0.0986	0	95.09	0.0152	0.1859	0.4381	0.0152	9.215e-09	0.1859
3	177989823	chr3:177989823:A:T	T	A	0.00144	0.2808	0.0512	0.0898	0	95.11	0.0085	0.175	0.6485	0.0085	3.503e-08	0.175
3	177990085	chr3:177990085:A:T	T	A	0.0003203	0.2625	0.0689	0.0952	0	94.31	0.0118	0.1817	0.6157	0.0118	3.785e-08	0.1817
3	177993474	chr3:177993474:A:T	T	A	0.001084	0.2599	0.0561	0.0909	0	94.28	0.0123	0.1738	0.541	0.0123	1.354e-07	0.1738
3	177994412	chr3:177994412:G:A	A	G	0.001681	0.259	0.0541	0.087	0.0001	93.7	0.0121	0.1663	0.5492	0.0121	4.683e-07	0.1663
3	177994524	chr3:177994524:T:G	G	T	0.000215	0.1968	0.059	0.0956	0.0001	93.59	0.024	0.1722	0.188	0.024	1.526e-07	0.1722
3	177996366	chr3:177996366:A:G	G	A	0.0004971	0.2138	0.0597	0.091	0.0001	93.06	0.0201	0.1666	0.3165	0.0201	4.36e-07	0.1666
3	177996781	chr3:177996781:T:C	C	T	3.629e-05	0.1498	0.0656	0.0997	0.0002	92.68	0.0331	0.1716	0.06816	0.0331	1.666e-07	0.1716
4	188591520	chr4:188591520:T:C	C	T	7.76e-06	0.1938	0.3218	0.2368	0.0421	75.79	0.0254	0.394	0.8759	0.0254	9.136e-07	0.394
5	41867101	chr5:41867101:T:C	C	T	6.495e-06	0.2229	0.32	0.2483	0.0087	85.45	0.032	0.4402	0.8067	0.032	1.882e-07	0.4402
5	41918417	chr5:41918417:A:G	G	A	5.006e-05	0.382	0.287	0.2105	0.0014	90.16	-0.0388	0.4432	0.7549	-0.0388	2.617e-07	0.4432
5	42074297	chr5:42074297:G:T	T	G	0.02094	0.5158	0.1281	0.1671	0	95.23	-0.0881	0.4262	0.2266	-0.0881	6.311e-07	0.4262
6	32479297	chr6:32479297:T:G	G	T	1.816e-06	0.0358	0.0965	0.0933	0.0285	79.14	0.1369	0.048	5.696e-07	0.1369	0.1094	0.048
6	32621995	chr6:32621995:T:C	C	T	0.001565	0.3377	-0.0558	-0.0682	0.0001	93.62	0.0021	-0.1401	0.927	0.0021	4.058e-07	-0.1401
6	32622406	chr6:32622406:G:T	T	G	0.001347	0.3397	-0.0575	-0.0681	0.0001	93.53	0.0025	-0.1402	0.9154	0.0025	3.962e-07	-0.1402
6	32622407	chr6:32622407:C:T	T	C	0.001351	0.3398	-0.0574	-0.0681	0.0001	93.52	0.0025	-0.1402	0.9154	0.0025	3.982e-07	-0.1402
6	32622888	chr6:32622888:A:G	G	A	0.001606	0.3423	-0.056	-0.0678	0.0001	93.63	0.0028	-0.14	0.9036	0.0028	4.123e-07	-0.14
6	32622919	chr6:32622919:C:T	T	C	0.001332	0.3397	-0.0575	-0.0681	0.0001	93.52	0.0025	-0.1402	0.9155	0.0025	3.946e-07	-0.1402
6	32622945	chr6:32622945:G:T	T	G	0.001291	0.3376	-0.0577	-0.0682	0.0001	93.49	0.0022	-0.1401	0.9256	0.0022	3.986e-07	-0.1401
6	32623213	chr6:32623213:T:C	C	T	0.001625	0.3352	-0.0553	-0.0681	0.0001	93.58	0.0017	-0.1396	0.9404	0.0017	4.392e-07	-0.1396
6	32623329	chr6:32623329:T:C	C	T	0.001341	0.3377	-0.0575	-0.0681	0.0001	93.47	0.0022	-0.1398	0.9255	0.0022	4.245e-07	-0.1398
6	32623352	chr6:32623352:G:A	A	G	0.001459	0.3355	-0.0563	-0.0684	0.0001	93.59	0.0018	-0.1403	0.9376	0.0018	3.92e-07	-0.1403
6	32623406	chr6:32623406:G:A	A	G	0.001422	0.34	-0.0569	-0.0681	0.0001	93.58	0.0025	-0.1403	0.9147	0.0025	3.913e-07	-0.1403
6	32623450	chr6:32623450:C:G	G	C	0.001327	0.339	-0.0575	-0.0682	0.0001	93.52	0.0024	-0.1402	0.9188	0.0024	3.957e-07	-0.1402
6	32623533	chr6:32623533:A:G	G	A	0.001583	0.3424	-0.0556	-0.0685	0.0001	93.82	0.0028	-0.1415	0.9024	0.0028	3.176e-07	-0.1415
6	32623593	chr6:32623593:C:G	G	C	0.001427	0.3426	-0.0571	-0.0679	0.0001	93.58	0.0029	-0.1402	0.9017	0.0029	3.94e-07	-0.1402
6	32623611	chr6:32623611:A:G	G	A	0.001238	0.3362	-0.058	-0.0684	0.0001	93.46	0.002	-0.1402	0.9325	0.002	3.938e-07	-0.1402
6	32623639	chr6:32623639:T:C	C	T	0.001608	0.3404	-0.0557	-0.068	0.0001	93.65	0.0025	-0.1402	0.9133	0.0025	3.992e-07	-0.1402
6	32623652	chr6:32623652:C:A	A	C	0.001497	0.3408	-0.0565	-0.068	0.0001	93.6	0.0026	-0.1401	0.9109	0.0026	4.019e-07	-0.1401
6	32623655	chr6:32623655:G:T	T	G	0.001475	0.3388	-0.0565	-0.0681	0.0001	93.59	0.0023	-0.1402	0.9209	0.0023	3.976e-07	-0.1402
6	32623692	chr6:32623692:A:G	G	A	0.001459	0.3401	-0.0566	-0.0681	0.0001	93.59	0.0025	-0.1402	0.9144	0.0025	3.946e-07	-0.1402
6	32623998	chr6:32623998:A:G	G	A	0.001725	0.3426	-0.0552	-0.0678	0.0001	93.71	0.0028	-0.1402	0.9024	0.0028	3.972e-07	-0.1402
6	32624057	chr6:32624057:G:T	T	G	0.001332	0.3371	-0.0575	-0.0682	0.0001	93.48	0.0021	-0.14	0.9288	0.0021	4.164e-07	-0.14
6	32624059	chr6:32624059:A:G	G	A	0.0009541	0.3415	-0.0611	-0.0736	0	94.1	0.003	-0.1517	0.9013	0.003	1.306e-07	-0.1517
6	32624061	chr6:32624061:G:A	A	G	0.001558	0.3422	-0.0563	-0.0678	0.0001	93.59	0.0028	-0.1399	0.9042	0.0028	4.238e-07	-0.1399
6	32624065	chr6:32624065:T:C	C	T	0.001582	0.3377	-0.0558	-0.068	0.0001	93.59	0.0021	-0.1398	0.9271	0.0021	4.277e-07	-0.1398
6	32624084	chr6:32624084:T:C	C	T	0.001443	0.342	-0.0569	-0.0679	0.0001	93.58	0.0028	-0.1402	0.9048	0.0028	3.954e-07	-0.1402
6	32624099	chr6:32624099:G:A	A	G	0.0009557	0.3457	-0.0614	-0.0734	0	94.15	0.0037	-0.152	0.8792	0.0037	1.226e-07	-0.152
6	32624176	chr6:32624176:T:C	C	T	0.00151	0.3402	-0.0563	-0.068	0.0001	93.61	0.0025	-0.1402	0.914	0.0025	3.957e-07	-0.1402
6	32624203	chr6:32624203:T:C	C	T	0.001581	0.3403	-0.056	-0.0678	0.0001	93.58	0.0025	-0.1397	0.9139	0.0025	4.334e-07	-0.1397
6	32624214	chr6:32624214:G:T	T	G	0.001528	0.3402	-0.0562	-0.068	0.0001	93.62	0.0025	-0.1402	0.9139	0.0025	3.976e-07	-0.1402
6	32624274	chr6:32624274:C:G	G	C	0.001472	0.3401	-0.0566	-0.0681	0.0001	93.6	0.0025	-0.1402	0.9143	0.0025	3.951e-07	-0.1402
6	32624306	chr6:32624306:G:A	A	G	0.001558	0.3403	-0.056	-0.068	0.0001	93.64	0.0025	-0.1402	0.9136	0.0025	3.95e-07	-0.1402
6	32624333	chr6:32624333:A:G	G	A	0.00141	0.3413	-0.0569	-0.0683	0.0001	93.66	0.0027	-0.1409	0.9077	0.0027	3.498e-07	-0.1409
6	32624462	chr6:32624462:T:C	C	T	0.001655	0.3405	-0.0554	-0.068	0.0001	93.68	0.0025	-0.1402	0.9129	0.0025	3.97e-07	-0.1402
6	32624517	chr6:32624517:G:A	A	G	0.001584	0.3371	-0.0556	-0.0682	0.0001	93.64	0.002	-0.1401	0.9301	0.002	3.981e-07	-0.1401
6	32624872	chr6:32624872:T:G	G	T	0.00146	0.3388	-0.0565	-0.0682	0.0001	93.59	0.0023	-0.1402	0.921	0.0023	3.966e-07	-0.1402
6	32624873	chr6:32624873:T:G	G	T	0.00157	0.3403	-0.0559	-0.068	0.0001	93.65	0.0025	-0.1402	0.9135	0.0025	3.945e-07	-0.1402
6	32624902	chr6:32624902:T:A	A	T	0.001778	0.3407	-0.055	-0.0675	0.0001	93.61	0.0025	-0.1393	0.9128	0.0025	4.661e-07	-0.1393
6	32625191	chr6:32625191:G:A	A	G	0.001337	0.3378	-0.0574	-0.0682	0.0001	93.51	0.0022	-0.1401	0.9253	0.0022	4.024e-07	-0.1401
6	32625320	chr6:32625320:T:G	G	T	0.001507	0.3395	-0.0563	-0.0681	0.0001	93.6	0.0024	-0.1402	0.9174	0.0024	3.997e-07	-0.1402
6	32625350	chr6:32625350:C:T	T	C	0.001411	0.3399	-0.057	-0.0681	0.0001	93.57	0.0025	-0.1402	0.9148	0.0025	3.945e-07	-0.1402
6	32625413	chr6:32625413:C:T	T	C	0.00167	0.3373	-0.0551	-0.0682	0.0001	93.68	0.002	-0.1402	0.9296	0.002	3.976e-07	-0.1402
6	32625467	chr6:32625467:C:T	T	C	0.001653	0.3412	-0.0554	-0.0681	0.0001	93.73	0.0026	-0.1406	0.9093	0.0026	3.727e-07	-0.1406
6	32625469	chr6:32625469:C:G	G	C	0.001343	0.3391	-0.0573	-0.0683	0.0001	93.57	0.0024	-0.1406	0.9184	0.0024	3.721e-07	-0.1406
6	32625514	chr6:32625514:A:T	T	A	0.00146	0.3401	-0.0567	-0.0681	0.0001	93.6	0.0025	-0.1403	0.9144	0.0025	3.921e-07	-0.1403
6	32625515	chr6:32625515:C:T	T	C	0.001464	0.3401	-0.0566	-0.0681	0.0001	93.6	0.0025	-0.1403	0.9143	0.0025	3.89e-07	-0.1403
6	32625591	chr6:32625591:G:A	A	G	0.001438	0.34	-0.0568	-0.0681	0.0001	93.58	0.0025	-0.1402	0.9146	0.0025	3.959e-07	-0.1402
6	32625757	chr6:32625757:A:G	G	A	0.0009683	0.3434	-0.0611	-0.0735	0	94.14	0.0033	-0.1519	0.8915	0.0033	1.253e-07	-0.1519
6	32625760	chr6:32625760:A:G	G	A	0.001481	0.3407	-0.0566	-0.068	0.0001	93.58	0.0026	-0.1401	0.9111	0.0026	4.049e-07	-0.1401
6	32626385	chr6:32626385:A:G	G	A	0.001447	0.3407	-0.0568	-0.068	0.0001	93.58	0.0026	-0.1402	0.9113	0.0026	3.975e-07	-0.1402
6	32626909	chr6:32626909:G:A	A	G	0.001398	0.3399	-0.0571	-0.0681	0.0001	93.56	0.0025	-0.1402	0.9149	0.0025	3.938e-07	-0.1402
6	32627445	chr6:32627445:C:T	T	C	0.001345	0.3404	-0.0575	-0.0681	0.0001	93.54	0.0026	-0.1403	0.9121	0.0026	3.893e-07	-0.1403
6	32627821	chr6:32627821:G:A	A	G	0.001518	0.3402	-0.0563	-0.068	0.0001	93.61	0.0025	-0.1402	0.914	0.0025	3.988e-07	-0.1402
6	32627859	chr6:32627859:T:G	G	T	0.0009881	0.3416	-0.0607	-0.0737	0	94.17	0.003	-0.1521	0.9005	0.003	1.22e-07	-0.1521
6	32627928	chr6:32627928:T:C	C	T	0.001353	0.3398	-0.0574	-0.0681	0.0001	93.53	0.0025	-0.1402	0.9153	0.0025	3.942e-07	-0.1402
6	32628029	chr6:32628029:A:G	G	A	0.001195	0.3354	-0.0584	-0.0684	0.0001	93.41	0.0019	-0.1401	0.9362	0.0019	4.035e-07	-0.1401
6	32628547	chr6:32628547:T:G	G	T	0.0009205	0.3444	-0.0616	-0.0735	0	94.12	0.0035	-0.152	0.8859	0.0035	1.225e-07	-0.152
6	32628597	chr6:32628597:A:G	G	A	0.001359	0.3398	-0.0573	-0.0682	0.0001	93.55	0.0025	-0.1404	0.9152	0.0025	3.862e-07	-0.1404
6	32628858	chr6:32628858:A:C	C	A	0.001335	0.3397	-0.0575	-0.0682	0.0001	93.55	0.0025	-0.1404	0.9153	0.0025	3.809e-07	-0.1404
6	32629141	chr6:32629141:C:T	T	C	0.001023	0.3435	-0.0605	-0.0735	0	94.18	0.0033	-0.1519	0.8907	0.0033	1.25e-07	-0.1519
6	32629311	chr6:32629311:A:G	G	A	0.0009135	0.3438	-0.0617	-0.0735	0	94.1	0.0034	-0.1519	0.8893	0.0034	1.261e-07	-0.1519
6	32629419	chr6:32629419:C:T	T	C	0.001563	0.3377	-0.0559	-0.0681	0.0001	93.59	0.0021	-0.1399	0.9272	0.0021	4.229e-07	-0.1399
6	32629451	chr6:32629451:G:A	A	G	0.001515	0.3395	-0.0563	-0.068	0.0001	93.58	0.0024	-0.1399	0.9175	0.0024	4.17e-07	-0.1399
6	32632771	chr6:32632771:C:G	G	C	0.001853	0.3767	-0.0513	-0.0597	0	93.94	0.0073	-0.1278	0.739	0.0073	3.284e-07	-0.1278
6	32632778	chr6:32632778:C:T	T	C	0.001922	0.3775	-0.0509	-0.0598	0	94.02	0.0074	-0.1282	0.7337	0.0074	3.037e-07	-0.1282
6	32633756	chr6:32633756:A:T	T	A	0.001254	0.369	-0.0597	-0.0729	0	94.65	0.0075	-0.1549	0.7562	0.0075	7.209e-08	-0.1549
6	32634774	chr6:32634774:G:A	A	G	0.001693	0.376	-0.0516	-0.0606	0	94.13	0.0073	-0.1297	0.7372	0.0073	2.273e-07	-0.1297
6	32635544	chr6:32635544:C:T	T	C	0.001817	0.3832	-0.0514	-0.0602	0	94.2	0.0083	-0.1298	0.7042	0.0083	2.227e-07	-0.1298
6	32647087	chr6:32647087:C:G	G	C	0.001252	0.345	-0.0607	-0.0725	0.0001	93.83	0.0035	-0.1501	0.8872	0.0035	2.507e-07	-0.1501
6	32647680	chr6:32647680:T:C	C	T	0.0008019	0.3769	-0.055	-0.0635	0	94.7	0.0079	-0.1359	0.7182	0.0079	4.344e-08	-0.1359
6	32647961	chr6:32647961:A:T	T	A	0.001452	0.3443	-0.0591	-0.0726	0	93.94	0.0033	-0.1502	0.8911	0.0033	2.486e-07	-0.1502
6	41605365	chr6:41605365:G:A	A	G	0.003554	0.2665	0.1044	0.1871	0.0001	93.77	0.0241	0.361	0.5571	0.0241	8.609e-07	0.361
7	68175174	chr7:68175174:A:C	C	A	2.438e-05	0.4624	0.0689	0.0425	0.0023	89.27	0.0973	-0.0186	2.237e-07	0.0973	0.5728	-0.0186
7	68178567	chr7:68178567:A:G	G	A	8.012e-05	0.5079	0.0651	0.0385	0.0025	89.1	0.0935	-0.023	8.441e-07	0.0935	0.4918	-0.023
7	87744169	chr7:87744169:A:G	G	A	8.204e-06	0.2852	0.1453	0.0972	0.0386	76.63	-0.0096	0.1746	0.9064	-0.0096	8.886e-07	0.1746
7	87767086	chr7:87767086:G:A	A	G	8.185e-06	0.2698	0.1456	0.0987	0.0422	75.76	-0.007	0.1744	0.9319	-0.007	9.573e-07	0.1744
7	87782267	chr7:87782267:C:G	G	C	3.174e-06	0.2904	0.1531	0.1013	0.0312	78.45	-0.0098	0.1839	0.9054	-0.0098	2.87e-07	0.1839
8	104372885	chr8:104372885:T:A	T	A	0.000163	0.4905	0.0604	0.0397	0.001	90.8	0.0951	-0.02	7.016e-07	0.0951	0.4932	-0.02
8	127618072	chr8:127618072:G:T	T	G	0.001071	0.4423	-0.0433	-0.0381	0.0002	92.78	-0.0873	0.0119	8.681e-07	-0.0873	0.5494	0.0119
9	84402100	chr9:84402100:C:T	T	C	7.565e-08	0.8433	0.393	-0.1298	0.0225	80.8	-0.9223	0.4142	0.1124	-0.9223	1.892e-08	0.4142
9	106431297	chr9:106431297:A:T	T	A	0.2364	0.4357	0.0423	0.1745	0	95.9	0.404	-0.0438	7.143e-07	0.404	0.2707	-0.0438
10	124796345	chr10:124796345:G:A	A	G	1.884e-05	0.2767	0.1877	0.1443	0.005	87.33	0.0052	0.2709	0.9471	0.0052	3.092e-07	0.2709
10	124840199	chr10:124840199:T:C	C	T	0.0004547	0.3433	0.1236	0.1371	0	94.01	-0.0067	0.2826	0.8879	-0.0067	7.414e-08	0.2826
10	124850734	chr10:124850734:G:C	C	G	0.004733	0.3783	0.0855	0.1264	0	95.11	-0.015	0.2721	0.6895	-0.015	1.045e-07	0.2721
10	124855998	chr10:124855998:G:A	A	G	0.004326	0.5804	0.1082	0.0948	0	95.08	-0.0774	0.2657	0.1669	-0.0774	2.576e-07	0.2657
10	124859522	chr10:124859522:G:A	A	G	0.02246	0.5659	0.0788	0.0944	0	95.55	-0.0693	0.2596	0.1365	-0.0693	4.483e-07	0.2596
10	124860024	chr10:124860024:G:A	A	G	0.008487	0.6344	0.0996	0.0838	0	95.35	-0.0932	0.2593	0.09745	-0.0932	4.042e-07	0.2593
10	124865704	chr10:124865704:C:T	T	C	0.01087	0.6665	0.0971	0.0792	0	95.65	-0.1054	0.2622	0.06383	-0.1054	3.3e-07	0.2622
10	124871651	chr10:124871651:C:T	T	C	0.1146	0.4697	0.0416	0.1063	0	95.93	-0.038	0.256	0.2185	-0.038	4.384e-07	0.256
10	124872559	chr10:124872559:C:T	T	C	0.2937	0.7217	0.034	0.0688	0	97.1	-0.1233	0.263	0.00332	-0.1233	2.105e-07	0.263
10	129240932	chr10:129240932:C:T	T	C	0.02742	0.3972	0.0573	0.1126	0	95.29	0.2483	-0.0177	3.831e-07	0.2483	0.5634	-0.0177
11	10640584	chr11:10640584:C:T	T	C	2.121e-07	0.02747	0.1997	0.2362	0.0107	84.67	0.1355	0.3502	0.003212	0.1355	6.498e-07	0.3502
11	35476697	chr11:35476697:C:T	T	C	0.1663	0.4223	0.0583	0.2225	0	96.3	-0.0485	0.5061	0.3004	-0.0485	1.321e-07	0.5061
11	126534365	chr11:126534365:A:G	A	G	0.001073	0.4723	0.0563	0.0473	0.0002	93.02	-0.0192	0.1125	0.4661	-0.0192	7.463e-07	0.1125
12	3383335	chr12:3383335:G:A	A	G	0.02381	0.4445	0.0811	0.131	0	95.16	-0.0378	0.3049	0.3949	-0.0378	5.637e-07	0.3049
12	87348364	chr12:87348364:C:T	C	T	0.002104	0.6805	0.0707	0.0443	0	95.1	0.1504	-0.0646	2.117e-07	0.1504	0.08721	-0.0646
12	87349581	chr12:87349581:A:G	A	G	0.00277	0.6931	0.0683	0.0414	0	94.88	0.1447	-0.0649	4.326e-07	0.1447	0.08599	-0.0649
12	87352306	chr12:87352306:G:A	G	A	0.002673	0.6765	0.0689	0.0435	0	94.82	0.1465	-0.0622	4.187e-07	0.1465	0.09838	-0.0622
12	87359243	chr12:87359243:G:T	G	T	0.002485	0.6739	0.0695	0.0439	0	94.82	0.147	-0.0619	3.885e-07	0.147	0.1008	-0.0619
12	87361985	chr12:87361985:A:T	A	T	0.002516	0.6746	0.0694	0.0438	0	94.82	0.1469	-0.062	3.953e-07	0.1469	0.1003	-0.062
12	87362525	chr12:87362525:G:C	G	C	0.002539	0.6759	0.0694	0.0437	0	94.83	0.147	-0.0623	3.931e-07	0.147	0.09891	-0.0623
12	87363547	chr12:87363547:A:G	A	G	0.002219	0.6702	0.0703	0.0446	0	94.85	0.1481	-0.0616	3.236e-07	0.1481	0.1028	-0.0616
12	87363690	chr12:87363690:A:G	A	G	0.002557	0.6745	0.0693	0.0438	0	94.8	0.1467	-0.0619	4.109e-07	0.1467	0.1008	-0.0619
12	87365678	chr12:87365678:G:A	G	A	0.002556	0.6758	0.0693	0.0437	0	94.82	0.1468	-0.0622	4.016e-07	0.1468	0.09928	-0.0622
12	87367106	chr12:87367106:T:A	T	A	0.002484	0.6741	0.0695	0.0439	0	94.81	0.1469	-0.0619	3.922e-07	0.1469	0.1009	-0.0619
12	87430088	chr12:87430088:C:G	C	G	0.004386	0.6098	0.0728	0.0597	0	95.16	0.1759	-0.0579	2.629e-07	0.1759	0.1322	-0.0579
12	87430199	chr12:87430199:T:C	T	C	0.004506	0.6111	0.0725	0.0592	0	95.12	0.1749	-0.0579	2.938e-07	0.1749	0.1326	-0.0579
12	87436687	chr12:87436687:T:C	T	C	0.004532	0.6104	0.0724	0.0592	0	95.11	0.1748	-0.0577	2.976e-07	0.1748	0.1335	-0.0577
12	87440236	chr12:87440236:G:A	G	A	0.003942	0.6073	0.0736	0.0602	0	95.18	0.1766	-0.0576	2.226e-07	0.1766	0.1343	-0.0576
13	35071337	chr13:35071337:C:T	T	C	0.5212	0.476	0.0225	0.1743	0	96.49	0.4244	-0.0648	3.223e-07	0.4244	0.09414	-0.0648
13	35267470	chr13:35267470:A:G	G	A	0.5675	0.4854	0.02	0.1664	0	96.39	0.4104	-0.0667	5.564e-07	0.4104	0.08424	-0.0667
13	35289417	chr13:35289417:A:G	G	A	0.6356	0.4964	0.0166	0.164	0	96.46	0.4107	-0.0718	5.552e-07	0.4107	0.06469	-0.0718
13	35388402	chr13:35388402:G:A	A	G	0.5461	0.4993	0.0206	0.157	0	96.59	0.3942	-0.0706	3.03e-07	0.3942	0.06334	-0.0706
13	35405805	chr13:35405805:G:C	C	G	0.6591	0.516	0.0151	0.1499	0	96.55	0.3855	-0.0761	5.176e-07	0.3855	0.04576	-0.0761
13	40495023	chr13:40495023:A:G	A	G	2.556e-07	0.07101	0.0842	0.0736	0.0177	82.23	0.0305	0.1122	0.2747	0.0305	2.587e-08	0.1122
13	40495024	chr13:40495024:G:A	G	A	5.373e-10	0.001805	0.085	0.0864	0.0435	75.46	0.0592	0.1146	0.001561	0.0592	1.128e-08	0.1146
13	103386052	chr13:103386052:G:A	G	A	0.000226	0.6772	0.0569	0.027	0.0003	92.48	0.0894	-0.0403	5.218e-07	0.0894	NA	NA
13	109658875	chr13:109658875:G:A	A	G	0.4131	0.508	0.0225	0.1124	0	96.23	0.2857	-0.0539	8.507e-07	0.2857	0.08479	-0.0539
14	58600435	chr14:58600435:C:A	A	C	0.00852	0.2682	0.0519	0.1307	0	94.43	0.0172	0.2534	0.4208	0.0172	8.53e-07	0.2534
14	58601162	chr14:58601162:C:T	T	C	0.01054	0.2735	0.0497	0.1297	0	94.51	0.0158	0.2528	0.4517	0.0158	8.664e-07	0.2528
15	26380961	chr15:26380961:C:T	T	C	0.5908	0.5631	0.0109	0.073	0	96.5	0.2015	-0.051	9.153e-07	0.2015	0.02929	-0.051
15	61442599	chr15:61442599:C:T	T	C	0.0009228	0.2785	0.1574	0.2313	0	94.28	0.0223	0.4493	0.698	0.0223	1.042e-07	0.4493
15	69757882	chr15:69757882:G:A	A	G	6.345e-07	0.05579	0.1071	0.1154	0.0056	86.98	0.177	0.0563	9.306e-08	0.177	0.04628	0.0563
16	19755807	chr16:19755807:T:G	T	G	0.001523	0.4121	0.052	0.0513	0.0001	93.14	0.1139	-0.0113	7.84e-07	0.1139	NA	NA
16	82690333	chr16:82690333:T:G	G	T	0.05555	0.3669	0.0637	0.1728	0	95.3	-0.0134	0.3697	0.7191	-0.0134	6.269e-07	0.3697
16	89894406	chr16:89894406:A:G	G	A	0.0001604	0.1931	0.05	0.0599	0.0007	91.22	0.0148	0.1068	0.38	0.0148	6.135e-07	0.1068
17	39756124	chr17:39756124:C:T	T	C	4.022e-10	0.1039	-0.0905	-0.0868	0.0002	92.6	-0.0331	-0.1398	0.1201	-0.0331	1.393e-12	-0.1398
17	39766006	chr17:39766006:G:A	A	G	1.286e-11	0.05324	-0.1018	-0.0943	0.0014	90.22	-0.0447	-0.1423	0.05566	-0.0447	4.541e-13	-0.1423
17	39781794	chr17:39781794:C:T	T	C	2.004e-10	0.1078	-0.0918	-0.0882	0.0001	93.05	-0.0331	-0.1428	0.1175	-0.0331	4.52e-13	-0.1428
17	39783586	chr17:39783586:C:T	T	C	1.551e-10	0.1036	-0.0924	-0.0889	0.0002	92.98	-0.034	-0.1432	0.1081	-0.034	4.046e-13	-0.1432
17	39784555	chr17:39784555:C:T	T	C	2.294e-10	0.1265	-0.0916	-0.0879	0.0001	93.65	-0.0301	-0.1451	0.1557	-0.0301	2.079e-13	-0.1451
17	39806734	chr17:39806734:T:A	A	T	2.006e-10	0.1133	-0.0918	-0.0881	0.0001	93.24	-0.0322	-0.1435	0.1285	-0.0322	3.444e-13	-0.1435
17	39813896	chr17:39813896:A:G	G	A	1.91e-10	0.1144	-0.0919	-0.0883	0.0001	93.31	-0.0321	-0.1439	0.1289	-0.0321	3.012e-13	-0.1439
17	39851068	chr17:39851068:T:G	G	T	0.05054	0.6922	-0.0252	-0.0399	0	98.33	0.0607	-0.1411	0.000363	0.0607	9.518e-13	-0.1411
17	39867492	chr17:39867492:A:G	G	A	2.985e-10	0.1423	-0.0897	-0.0874	0	94.28	-0.0277	-0.1469	0.1781	-0.0277	1.01e-13	-0.1469
17	39868373	chr17:39868373:C:T	T	C	2.32e-16	0.0003089	-0.1264	-0.1209	0.0333	77.93	-0.0858	-0.1529	0.0004671	-0.0858	1.163e-14	-0.1529
17	39868955	chr17:39868955:T:C	C	T	2.891e-16	0.0002581	-0.126	-0.1206	0.036	77.26	-0.086	-0.1521	0.0004522	-0.086	1.6e-14	-0.1521
17	39869916	chr17:39869916:C:T	T	C	1.831e-05	0.377	-0.0591	-0.0682	0	96.76	0.0087	-0.1457	0.6367	0.0087	2.573e-12	-0.1457
17	39870033	chr17:39870033:A:T	T	A	1.797e-05	0.3751	-0.0591	-0.0683	0	96.75	0.0084	-0.1456	0.6478	0.0084	2.653e-12	-0.1456
17	39870108	chr17:39870108:C:G	G	C	2.174e-05	0.3798	-0.0584	-0.0679	0	96.79	0.0091	-0.1456	0.6193	0.0091	2.682e-12	-0.1456
17	39871147	chr17:39871147:A:G	G	A	4.515e-07	0.3556	-0.0679	-0.0736	0	97.13	0.0059	-0.1534	0.748	0.0059	8.513e-15	-0.1534
17	39871330	chr17:39871330:A:G	G	A	4e-07	0.3567	-0.0685	-0.0735	0	97.11	0.0061	-0.1533	0.7422	0.0061	8.634e-15	-0.1533
17	39872381	chr17:39872381:G:T	T	G	3.322e-06	0.3038	-0.0617	-0.0744	0	96.52	-0.0025	-0.1472	0.8848	-0.0025	1.278e-12	-0.1472
17	39873952	chr17:39873952:T:A	A	T	4.588e-07	0.3556	-0.0678	-0.0736	0	97.14	0.0059	-0.1534	0.7476	0.0059	8.378e-15	-0.1534
17	39874777	chr17:39874777:G:A	A	G	1.696e-05	0.376	-0.0589	-0.0689	0	96.84	0.0086	-0.147	0.6368	0.0086	1.569e-12	-0.147
17	39874885	chr17:39874885:A:G	G	A	4.324e-07	0.3568	-0.0682	-0.0735	0	97.13	0.0061	-0.1534	0.7409	0.0061	8.403e-15	-0.1534
17	39874911	chr17:39874911:T:C	C	T	3.744e-06	0.3045	-0.0615	-0.0741	0	96.49	-0.0024	-0.1467	0.8897	-0.0024	1.66e-12	-0.1467
17	39875461	chr17:39875461:C:T	T	C	3.817e-07	0.3567	-0.0687	-0.0735	0	97.11	0.0061	-0.1534	0.7426	0.0061	8.276e-15	-0.1534
17	39875549	chr17:39875549:T:A	A	T	1.895e-08	0.2996	-0.0769	-0.0803	0	96.88	-0.003	-0.1579	0.8739	-0.003	1.53e-15	-0.1579
17	39875604	chr17:39875604:T:G	G	T	6.12e-16	0.0004358	-0.1246	-0.1191	0.0314	78.4	-0.0837	-0.1515	0.0006291	-0.0837	2.205e-14	-0.1515
17	39875935	chr17:39875935:T:C	C	T	3.874e-07	0.3554	-0.0684	-0.0739	0	97.15	0.0059	-0.1541	0.7488	0.0059	6.701e-15	-0.1541
17	39876207	chr17:39876207:C:T	T	C	3.03e-16	0.0003176	-0.1258	-0.1203	0.0336	77.85	-0.0853	-0.1522	0.0004955	-0.0853	1.449e-14	-0.1522
17	39877024	chr17:39877024:A:C	C	A	4.167e-07	0.3592	-0.0685	-0.0734	0	97.13	0.0065	-0.1535	0.7263	0.0065	8.163e-15	-0.1535
17	39878863	chr17:39878863:G:A	A	G	5.701e-08	0.3236	-0.0759	-0.0758	0	96.68	0.001	-0.1526	0.9597	0.001	1.15e-14	-0.1526
17	39879117	chr17:39879117:G:T	T	G	1.637e-07	0.3252	-0.071	-0.0754	0	96.86	0.0011	-0.1521	0.9529	0.0011	1.389e-14	-0.1521
17	39879395	chr17:39879395:A:G	G	A	2.202e-07	0.3249	-0.0695	-0.0754	0	96.91	0.001	-0.1521	0.9563	0.001	1.396e-14	-0.1521
17	39880333	chr17:39880333:A:G	G	A	1.856e-07	0.3248	-0.0702	-0.0756	0	96.91	0.001	-0.1525	0.9566	0.001	1.208e-14	-0.1525
17	39882136	chr17:39882136:A:T	T	A	3.889e-06	0.3377	-0.0644	-0.0705	0	96.38	0.0028	-0.1443	0.8824	0.0028	2.706e-12	-0.1443
17	39884110	chr17:39884110:T:C	C	T	8.62e-08	0.3203	-0.0738	-0.0758	0	96.74	0.0004	-0.1522	0.9834	0.0004	1.361e-14	-0.1522
17	39884281	chr17:39884281:C:T	T	C	9.366e-08	0.3222	-0.0735	-0.0757	0	96.75	0.0007	-0.1522	0.9709	0.0007	1.347e-14	-0.1522
17	39884510	chr17:39884510:G:A	A	G	3.752e-06	0.3202	-0.0546	-0.0751	0	97.35	-0.0001	-0.1512	0.9946	-0.0001	1.478e-14	-0.1512
17	39886524	chr17:39886524:T:A	A	T	7.965e-06	0.3116	-0.0579	-0.0735	0	96.65	-0.0014	-0.1466	0.9327	-0.0014	1.723e-12	-0.1466
17	39887090	chr17:39887090:G:A	A	G	7.515e-06	0.3122	-0.0583	-0.0734	0	96.63	-0.0013	-0.1466	0.938	-0.0013	1.772e-12	-0.1466
17	39889472	chr17:39889472:C:T	T	C	5.772e-06	0.312	-0.0595	-0.0739	0	96.63	-0.0013	-0.1474	0.9388	-0.0013	1.363e-12	-0.1474
17	39891991	chr17:39891991:T:C	C	T	2.652e-06	0.2863	-0.0617	-0.0755	0	96.41	-0.0052	-0.1468	0.7588	-0.0052	1.67e-12	-0.1468
17	39892849	chr17:39892849:T:C	C	T	2.215e-06	0.2823	-0.0631	-0.0749	0	96.22	-0.0057	-0.1451	0.7431	-0.0057	2.899e-12	-0.1451
17	39892980	chr17:39892980:T:C	C	T	8.817e-06	0.3075	-0.0585	-0.073	0	96.45	-0.002	-0.1451	0.906	-0.002	4.385e-12	-0.1451
17	39893336	chr17:39893336:C:T	T	C	2.507e-07	0.2704	-0.0681	-0.0789	0	96.51	-0.0077	-0.1509	0.6574	-0.0077	1.152e-13	-0.1509
17	39896954	chr17:39896954:C:G	G	C	4.962e-06	0.317	-0.0567	-0.0706	0	96.77	-0.0005	-0.1416	0.9751	-0.0005	6.241e-13	-0.1416
17	39899863	chr17:39899863:T:C	C	T	8.484e-16	0.01208	-0.1127	-0.1126	0.0014	90.25	-0.0677	-0.1574	0.0006409	-0.0677	1.722e-15	-0.1574
17	39900944	chr17:39900944:G:A	A	G	1.972e-08	0.2679	-0.0731	-0.0822	0	96.87	-0.0083	-0.1567	0.632	-0.0083	1.789e-15	-0.1567
17	39905964	chr17:39905964:C:T	T	C	4.684e-14	0.006225	-0.1123	-0.1078	0.0087	85.46	-0.0676	-0.1464	0.002802	-0.0676	1.331e-13	-0.1464
17	39906691	chr17:39906691:A:C	C	A	4.084e-16	0.004978	-0.122	-0.1167	0.0061	86.68	-0.0743	-0.1574	0.001221	-0.0743	1.824e-15	-0.1574
17	39907128	chr17:39907128:C:T	T	C	3.684e-14	0.00638	-0.1129	-0.1084	0.0082	85.68	-0.0679	-0.1474	0.002702	-0.0679	1.027e-13	-0.1474
17	39907485	chr17:39907485:C:T	T	C	3.55e-14	0.006196	-0.113	-0.1085	0.0084	85.59	-0.0681	-0.1474	0.002655	-0.0681	1.029e-13	-0.1474
17	39907676	chr17:39907676:T:C	C	T	4.261e-14	0.006711	-0.1126	-0.1081	0.008	85.79	-0.0675	-0.1473	0.002852	-0.0675	1.1e-13	-0.1473
17	39909987	chr17:39909987:T:C	C	T	0.01479	0.5058	-0.0336	-0.0538	0	96.89	0.0264	-0.1353	0.1283	0.0264	2.181e-09	-0.1353
17	39910014	chr17:39910014:G:T	T	G	7.931e-06	0.3965	-0.0602	-0.0656	0	96.95	0.0116	-0.1431	0.5287	0.0116	4.708e-13	-0.1431
17	39910119	chr17:39910119:T:C	C	T	0.001022	0.4566	-0.0433	-0.0614	0	97.31	0.0206	-0.1445	0.2215	0.0206	9.337e-12	-0.1445
17	39910767	chr17:39910767:C:T	T	C	1.416e-14	0.007003	-0.1162	-0.1103	0.0076	85.98	-0.0684	-0.1502	0.003482	-0.0684	2.893e-14	-0.1502
17	39911280	chr17:39911280:A:G	G	A	3.026e-08	0.2205	-0.0762	-0.0783	0	95.37	-0.0145	-0.1424	0.4484	-0.0145	6.486e-13	-0.1424
17	39913696	chr17:39913696:C:T	C	T	1.488e-07	0.05701	-0.0861	-0.0966	0.0026	88.98	-0.0471	-0.1486	0.02418	-0.0471	1.897e-08	-0.1486
17	39914536	chr17:39914536:C:T	C	T	2.165e-10	0.0352	-0.0922	-0.0886	0.004	87.94	-0.046	-0.1301	0.03363	-0.046	3.132e-11	-0.1301
17	39915920	chr17:39915920:G:T	G	T	1.892e-10	0.03927	-0.0925	-0.0887	0.0032	88.51	-0.0452	-0.1313	0.03663	-0.0452	2.061e-11	-0.1313
17	39915994	chr17:39915994:T:G	T	G	2.709e-10	0.04119	-0.0918	-0.088	0.0032	88.52	-0.0444	-0.1306	0.04023	-0.0444	2.706e-11	-0.1306
17	39916149	chr17:39916149:C:T	C	T	1.688e-10	0.03505	-0.0927	-0.089	0.0038	88.08	-0.0463	-0.1308	0.03221	-0.0463	2.414e-11	-0.1308
17	39916474	chr17:39916474:C:T	C	T	3.903e-13	0.008826	-0.1104	-0.1043	0.0099	84.97	-0.0634	-0.1431	0.007515	-0.0634	5.017e-13	-0.1431
17	39917778	chr17:39917778:T:C	T	C	3.909e-07	0.2485	-0.0693	-0.0706	0	95.02	-0.0095	-0.1319	0.6186	-0.0095	1.467e-11	-0.1319
17	39924612	chr17:39924612:A:G	A	G	5.905e-07	0.2149	-0.0649	-0.0715	0	94.85	-0.0142	-0.1295	0.4132	-0.0142	3.871e-11	-0.1295
17	39924659	chr17:39924659:G:A	G	A	1.141e-11	0.03285	-0.1004	-0.0956	0.0026	88.95	-0.0502	-0.1398	0.02432	-0.0502	1.502e-12	-0.1398
17	39931186	chr17:39931186:C:T	T	C	2.206e-06	0.2076	-0.099	-0.0735	0.0172	82.39	-0.0095	-0.1267	0.825	-0.0095	1.19e-07	-0.1267
17	39932164	chr17:39932164:T:C	T	C	5.549e-05	0.4401	-0.0526	-0.0629	0	97.4	0.0183	-0.1447	0.2912	0.0183	2.514e-13	-0.1447
17	39933464	chr17:39933464:A:G	A	G	2.415e-09	0.04963	-0.0886	-0.0842	0.0041	87.85	-0.0407	-0.1265	0.06855	-0.0407	1.945e-10	-0.1265
17	78602634	chr17:78602634:C:A	A	C	0.02155	0.554	0.0849	0.1032	0	95.46	0.2784	-0.0703	4.943e-07	0.2784	0.1562	-0.0703
18	33862422	chr18:33862422:G:T	T	G	7.71e-06	0.08074	0.209	0.2543	0.0035	88.27	0.1146	0.4061	0.04371	0.1146	7.573e-07	0.4061
18	33878402	chr18:33878402:T:C	C	T	8.404e-05	0.1484	0.1386	0.224	0.0004	91.96	0.0763	0.3867	0.05296	0.0763	8.852e-07	0.3867
18	33888926	chr18:33888926:T:G	G	T	1.028e-05	0.08735	0.2063	0.2522	0.0031	88.56	0.1105	0.4058	0.05207	0.1105	7.73e-07	0.4058
18	33904286	chr18:33904286:T:C	C	T	6.554e-06	0.08014	0.2105	0.2555	0.0034	88.38	0.1153	0.4076	0.04265	0.1153	6.315e-07	0.4076
18	33908753	chr18:33908753:C:T	T	C	5.055e-06	0.07559	0.2132	0.2573	0.0036	88.2	0.1183	0.4082	0.03785	0.1183	5.793e-07	0.4082
18	33909846	chr18:33909846:T:A	A	T	8.873e-05	0.1578	0.1617	0.2284	0.0005	91.86	0.0725	0.3962	0.1347	0.0725	4.622e-07	0.3962
18	33917512	chr18:33917512:T:G	G	T	7.928e-06	0.08094	0.2085	0.2533	0.0035	88.24	0.114	0.4045	0.04484	0.114	7.696e-07	0.4045
18	33948223	chr18:33948223:A:G	G	A	0.1072	0.3433	0.0388	0.1653	0	95.51	-0.0033	0.3458	0.8978	-0.0033	6.193e-07	0.3458
18	34104086	chr18:34104086:T:C	C	T	0.000107	0.1962	0.1698	0.2321	0.0001	93.09	0.0571	0.4164	0.2806	0.0571	1.034e-07	0.4164
18	34104296	chr18:34104296:C:T	T	C	0.03985	0.337	0.0655	0.1901	0	95.42	-0.002	0.3942	0.9544	-0.002	3.284e-07	0.3942
18	34237453	chr18:34237453:A:G	G	A	0.0009442	0.244	0.1375	0.2289	0	94.08	0.0381	0.4312	0.4283	0.0381	1.842e-07	0.4312
18	34267584	chr18:34267584:A:G	G	A	0.0004679	0.2316	0.1447	0.2382	0	94.27	0.0447	0.4431	0.3497	0.0447	8.002e-08	0.4431
18	34304060	chr18:34304060:A:T	T	A	0.0008096	0.2409	0.1367	0.2314	0	94.23	0.0398	0.4347	0.3969	0.0398	1.319e-07	0.4347
18	34305330	chr18:34305330:G:A	A	G	0.00195	0.2461	0.1194	0.2159	0.0001	93.84	0.036	0.4085	0.4108	0.036	5.322e-07	0.4085
18	34324755	chr18:34324755:A:C	C	A	0.004406	0.2504	0.0922	0.2075	0	94.05	0.0341	0.3955	0.3346	0.0341	9.698e-07	0.3955
18	34347552	chr18:34347552:C:T	T	C	0.0006594	0.1999	0.1065	0.2174	0.0001	93.35	0.0555	0.395	0.1018	0.0555	9.776e-07	0.395
18	55798659	chr18:55798659:A:G	G	A	9.979e-06	0.2312	-0.069	-0.0496	0.032	78.25	-0.0859	-0.0024	9.105e-07	-0.0859	0.945	-0.0024
18	72819812	chr18:72819812:T:C	C	T	8.161e-08	0.05633	0.0717	0.0794	0.0023	89.21	0.0387	0.1219	0.0246	0.0387	9.299e-09	0.1219
18	72821391	chr18:72821391:A:G	G	A	1.949e-05	0.172	0.1066	0.1121	0.001	90.71	0.0306	0.1948	0.3688	0.0306	1.098e-07	0.1948
18	72823013	chr18:72823013:A:G	G	A	2.111e-06	0.06339	-0.0703	-0.0693	0.0118	84.21	-0.0318	-0.1065	0.1358	-0.0318	2.501e-07	-0.1065
18	72823112	chr18:72823112:T:A	A	T	4.407e-07	0.0388	0.1532	0.1439	0.0235	80.52	0.072	0.2114	0.1253	0.072	1.044e-07	0.2114
19	2144028	chr19:2144028:G:A	A	G	0.0004033	0.301	0.1349	0.1419	0.0003	92.25	0.2796	0.0053	4.654e-07	0.2796	0.9196	0.0053
19	2152492	chr19:2152492:G:A	A	G	0.002245	0.3851	0.1123	0.1237	0.0001	93.29	0.267	-0.0179	9.09e-07	0.267	0.7198	-0.0179
19	11759911	chr19:11759911:A:G	G	A	0.0007531	0.2808	0.1323	0.1802	0.0001	93.92	0.0162	0.3505	0.7388	0.0162	1.431e-07	0.3505
19	11763307	chr19:11763307:C:T	T	C	0.008645	0.3396	0.0916	0.1655	0	94.93	-0.0039	0.3429	0.9242	-0.0039	2.501e-07	0.3429
19	11763926	chr19:11763926:A:G	G	A	0.008811	0.3412	0.0916	0.1652	0	94.93	-0.0045	0.3428	0.9129	-0.0045	2.534e-07	0.3428
19	11765594	chr19:11765594:G:T	T	G	0.007161	0.311	0.0922	0.1649	0	94.28	0.0065	0.3321	0.8708	0.0065	6.75e-07	0.3321
19	44908684	chr19:44908684:T:C	C	T	0.0021	0.3617	-0.0506	-0.0763	0	95.69	0.0062	-0.1611	0.7594	0.0062	1.159e-08	-0.1611
21	42151430	chr21:42151430:G:A	A	G	0.0001125	0.2416	0.0743	0.077	0.0006	91.41	0.143	0.0115	2.812e-07	0.143	0.6659	0.0115
22	29747704	chr22:29747704:G:C	C	G	0.0009913	0.5185	0.0512	0.0387	0.0002	92.91	-0.0222	0.0977	0.3741	-0.0222	8.85e-07	0.0977
22	29753516	chr22:29753516:C:T	T	C	2.534e-05	0.4248	0.0715	0.0474	0.0018	89.78	-0.0148	0.1042	0.6478	-0.0148	1.728e-07	0.1042
22	29757875	chr22:29757875:G:A	A	G	0.001554	0.5614	0.0492	0.0361	0.0001	93.43	-0.027	0.0974	0.2793	-0.027	9.352e-07	0.0974
22	29765144	chr22:29765144:C:G	G	C	2.095e-05	0.4375	0.0723	0.0474	0.0014	90.24	-0.0164	0.1057	0.614	-0.0164	1.156e-07	0.1057
22	29775042	chr22:29775042:T:G	G	T	0.0008446	0.4824	0.0508	0.0416	0.0001	93.21	-0.0183	0.1002	0.4378	-0.0183	5.003e-07	0.1002
22	29777713	chr22:29777713:C:T	T	C	0.0007233	0.5225	0.0528	0.0396	0.0001	93.3	-0.0233	0.1007	0.3543	-0.0233	4.446e-07	0.1007
22	29782316	chr22:29782316:C:T	T	C	0.0005844	0.5063	0.0537	0.0407	0.0001	93.12	-0.0215	0.1009	0.3931	-0.0215	4.145e-07	0.1009
22	29788610	chr22:29788610:G:A	A	G	2.992e-05	0.4982	0.0723	0.0439	0.001	90.74	-0.0239	0.106	0.4823	-0.0239	1.395e-07	0.106
22	29789624	chr22:29789624:C:T	T	C	0.0006654	0.5024	0.0531	0.0404	0.0002	92.9	-0.0208	0.0996	0.408	-0.0208	5.771e-07	0.0996
22	29789730	chr22:29789730:C:G	G	C	0.0004392	0.3592	0.051	0.0482	0.0003	92.37	-0.0046	0.1005	0.8275	-0.0046	4.63e-07	0.1005
22	29802501	chr22:29802501:A:T	T	A	0.0004358	0.4906	0.0548	0.0427	0.0001	93.37	-0.0201	0.1037	0.4176	-0.0201	2.259e-07	0.1037
22	29803095	chr22:29803095:C:T	T	C	0.0005055	0.3706	0.0505	0.0475	0.0003	92.47	-0.0058	0.1003	0.7845	-0.0058	4.895e-07	0.1003
22	29804110	chr22:29804110:A:G	G	A	0.0006989	0.4631	0.0513	0.0429	0.0001	93.14	-0.0162	0.1008	0.4866	-0.0162	4.244e-07	0.1008
22	29807610	chr22:29807610:C:G	G	C	0.0004918	0.3681	0.0501	0.0481	0.0002	92.73	-0.0055	0.1013	0.7913	-0.0055	3.726e-07	0.1013
22	29807853	chr22:29807853:G:A	A	G	0.0006753	0.5021	0.0527	0.0409	0.0001	93.24	-0.0209	0.101	0.396	-0.0209	4.132e-07	0.101
22	29812619	chr22:29812619:G:A	A	G	0.0006071	0.4527	0.0519	0.0437	0.0001	93.09	-0.0151	0.1013	0.5152	-0.0151	3.777e-07	0.1013
22	29814367	chr22:29814367:G:A	A	G	0.0005568	0.4471	0.0523	0.044	0.0002	92.98	-0.0145	0.1012	0.5335	-0.0145	3.838e-07	0.1012
22	29815887	chr22:29815887:A:G	G	A	0.0002415	0.2825	0.0507	0.0524	0.0004	91.98	0.0038	0.1014	0.8428	0.0038	3.587e-07	0.1014
22	29816205	chr22:29816205:C:G	G	C	0.0006461	0.4963	0.0529	0.0411	0.0001	93.12	-0.0202	0.1007	0.4128	-0.0202	4.433e-07	0.1007
22	29816377	chr22:29816377:C:T	T	C	0.0005738	0.3547	0.0484	0.0486	0.0002	92.84	-0.0039	0.1012	0.8442	-0.0039	3.816e-07	0.1012
22	29816997	chr22:29816997:C:T	T	C	0.0006392	0.4939	0.0529	0.0412	0.0001	93.07	-0.0199	0.1005	0.4196	-0.0199	4.588e-07	0.1005
22	29821838	chr22:29821838:A:T	T	A	0.0006289	0.3896	0.0492	0.0471	0.0001	93.05	-0.0078	0.1016	0.7079	-0.0078	3.51e-07	0.1016
22	29823337	chr22:29823337:C:T	T	C	0.0006974	0.5126	0.053	0.0401	0.0001	93.15	-0.0221	0.1004	0.3787	-0.0221	4.878e-07	0.1004
22	29825837	chr22:29825837:T:A	A	T	0.0006769	0.5115	0.0532	0.0402	0.0001	93.12	-0.022	0.1005	0.382	-0.022	4.839e-07	0.1005
22	29829631	chr22:29829631:G:A	A	G	0.0003845	0.3479	0.0503	0.0499	0.0002	92.88	-0.0033	0.103	0.8699	-0.0033	2.468e-07	0.103
22	29833965	chr22:29833965:T:C	C	T	0.0006747	0.4712	0.053	0.0425	0.0002	92.74	-0.0173	0.1006	0.4808	-0.0173	6.273e-07	0.1006
22	29836854	chr22:29836854:C:T	T	C	0.0005996	0.475	0.0529	0.0422	0.0002	92.92	-0.0177	0.1005	0.4666	-0.0177	4.73e-07	0.1005
22	29838056	chr22:29838056:G:A	A	G	2.182e-05	0.4171	0.072	0.0485	0.0015	90.11	-0.0139	0.1058	0.6628	-0.0139	1.247e-07	0.1058
22	29894136	chr22:29894136:C:T	T	C	3.713e-05	0.3723	0.0715	0.0488	0.0056	86.99	-0.0094	0.1001	0.7819	-0.0094	6.972e-07	0.1001
22	45257530	chr22:45257530:G:T	T	G	2.451e-05	0.1416	0.0689	0.0709	0.0032	88.48	0.1193	0.0229	4.517e-07	0.1193	0.3111	0.0229
22	45257736	chr22:45257736:T:C	C	T	2.23e-05	0.1424	0.0691	0.0711	0.003	88.68	0.1199	0.0229	3.816e-07	0.1199	0.3092	0.0229
22	45257740	chr22:45257740:A:G	G	A	2.274e-05	0.1422	0.0691	0.0711	0.003	88.63	0.1198	0.0229	3.967e-07	0.1198	0.3103	0.0229
22	45257962	chr22:45257962:A:C	C	A	2.981e-05	0.144	0.0681	0.0699	0.0034	88.35	0.118	0.0223	5.618e-07	0.118	0.3239	0.0223

### Sheet: note
Header	Meaning
CHR	Chromosome number.
BP	Base-pair position of the variant.
SNP	Variant identifier, usually formatted as chromosome:position:allele1:allele2.
A1	Effect allele used for the reported beta.
A2	Other/reference allele.
AFR_EU_META_P	Fixed-effect meta-analysis P value across AFR and EU.
P(R)	Random-effects meta-analysis P value.
AFR_EU_META_BETA	Fixed-effect meta-analysis beta across AFR and EU.
BETA(R)	Random-effects meta-analysis beta.
HET_P	Heterogeneity P value comparing effects between AFR and EU.
I2	I² heterogeneity statistic; higher values indicate greater between-ancestry heterogeneity.
F0	Fixed-effect model lower confidence-limit output from PLINK meta-analysis.
F1	Fixed-effect model upper confidence-limit output from PLINK meta-analysis.
AFR_P	AFR ancestry-specific association P value.
AFR_BETA	AFR ancestry-specific beta for A1.
EU_P	EU ancestry-specific association P value.
EU_BETA	EU ancestry-specific beta for A1.
