## Supplementary Table 5 for "Sex and Obesity Stratified Asthma GWAS in African and European Ancestry Populations"

### Sheet: Sheet2
Panel A. Asthma with obesity: top AFR signals
Ancestry	Chr	BP	SNP	A1	β	OR	P	Signal class
AFR	2	219863806	chr2:219863806:C:T	T	0.3043	1.36	7.48e-08	Suggestive
AFR	4	64720104	chr4:64720104:C:T	C	-0.2334	0.79	7.25e-07	Suggestive
AFR	9	133095719	chr9:133095719:G:T	T	0.2364	1.27	7.5e-07	Suggestive
AFR	3	65145242	chr3:65145242:AAC:A	A	-0.3635	0.7	8.33e-07	Suggestive
AFR	16	22918168	chr16:22918168:G:A	G	-0.2846	0.75	8.6e-07	Suggestive
AFR	4	64725097	chr4:64725097:A:C	A	-0.2311	0.79	9.28e-07	Suggestive
Panel B. Asthma with obesity: top EU signals
Ancestry	Chr	BP	SNP	A1	β	OR	P	Signal class
EU	11	12349420	chr11:12349420:T:C	T	-0.6022	0.55	5.7e-07	Suggestive
EU	11	12349075	chr11:12349075:A:G	A	-0.5955	0.55	8.03e-07	Suggestive
Panel C. Asthma without obesity: AFR genome-wide significant lead loci
Ancestry	Locus ID	Chr	BP	SNP	A1	β	OR	P	GWS variants in locus
AFR	AFR_GWS_locus_1	6	153041377	chr6:153041377:T:C	C	0.2694	1.31	9.29e-09	2
AFR	AFR_GWS_locus_2	2	214337875	chr2:214337875:A:G	G	0.2033	1.23	9.73e-09	2
AFR	AFR_GWS_locus_3	5	76396474	chr5:76396474:T:C	C	0.7072	2.03	1.54e-08	1
AFR	AFR_GWS_locus_4	6	32435544	chr6:32435544:A:C	C	0.2321	1.26	4.4e-08	1
AFR	AFR_GWS_locus_5	7	131254744	chr7:131254744:T:C	C	0.3791	1.46	4.63e-08	1
Panel D. Asthma without obesity: EU genome-wide significant lead loci
Ancestry	Locus ID	Chr	BP	SNP	A1	β	OR	P	GWS variants in locus
EU	EU_GWS_locus_1	5	11075117	chr5:11075117:G:A	A	0.9697	2.64	8.3e-50	5
EU	EU_GWS_locus_2	18	72820306	chr18:72820306:C:G	C	0.161	1.17	1.4e-14	11
EU	EU_GWS_locus_3	17	39875549	chr17:39875549:T:A	A	-0.1525	0.86	2.94e-13	93
EU	EU_GWS_locus_4	10	125237847	chr10:125237847:A:C	C	1.0808	2.95	2.89e-10	1
EU	EU_GWS_locus_5	3	18389367	chr3:18389367:T:G	G	0.4639	1.59	4.07e-10	4
EU	EU_GWS_locus_6	8	109313260	chr8:109313260:G:T	T	0.4804	1.62	1.58e-09	3
EU	EU_GWS_locus_7	8	56313522	chr8:56313522:T:C	C	0.486	1.63	1.66e-09	4
EU	EU_GWS_locus_8	2	21602335	chr2:21602335:G:C	C	1.702	5.48	3.43e-09	1
EU	EU_GWS_locus_9	5	167494694	chr5:167494694:G:C	C	0.4585	1.58	4.41e-09	1
EU	EU_GWS_locus_10	6	138028723	chr6:138028723:G:C	C	0.449	1.57	5e-09	1
EU	EU_GWS_locus_11	15	61472987	chr15:61472987:C:T	T	0.5231	1.69	5.09e-09	2
EU	EU_GWS_locus_12	7	117559590	chr7:117559590:ATCT:A	A	0.4112	1.51	5.3e-09	1
EU	EU_GWS_locus_13	1	208660893	chr1:208660893:A:G	G	0.3763	1.46	7.19e-09	2
EU	EU_GWS_locus_14	11	23532507	chr11:23532507:C:T	T	0.4803	1.62	8.8e-09	1
EU	EU_GWS_locus_15	2	139674376	chr2:139674376:A:G	G	0.542	1.72	1.47e-08	3
EU	EU_GWS_locus_16	16	82679085	chr16:82679085:C:T	T	0.462	1.59	1.56e-08	1
EU	EU_GWS_locus_17	2	239608804	chr2:239608804:G:A	A	0.3824	1.47	1.64e-08	3
EU	EU_GWS_locus_18	22	35711964	chr22:35711964:C:G	G	0.4695	1.6	1.73e-08	1
EU	EU_GWS_locus_19	18	34104086	chr18:34104086:T:C	C	0.4566	1.58	1.77e-08	1
EU	EU_GWS_locus_20	3	101357061	chr3:101357061:C:T	T	0.3935	1.48	2.17e-08	1
EU	EU_GWS_locus_21	1	220497213	chr1:220497213:C:T	T	0.2205	1.25	2.62e-08	1
EU	EU_GWS_locus_22	12	7733568	chr12:7733568:G:A	A	0.4247	1.53	2.67e-08	1
EU	EU_GWS_locus_23	4	41117665	chr4:41117665:G:C	C	0.3528	1.42	2.7e-08	2
EU	EU_GWS_locus_24	13	100779697	chr13:100779697:C:T	T	1.4661	4.33	2.84e-08	1
EU	EU_GWS_locus_25	7	85082335	chr7:85082335:C:T	T	0.4813	1.62	2.98e-08	1
EU	EU_GWS_locus_26	9	33870037	chr9:33870037:A:G	G	0.5246	1.69	3.24e-08	1
EU	EU_GWS_locus_27	6	128905324	chr6:128905324:T:C	C	0.4808	1.62	3.31e-08	2
EU	EU_GWS_locus_28	10	5955298	chr10:5955298:C:T	T	0.5039	1.66	3.9e-08	1
EU	EU_GWS_locus_29	14	30410646	chr14:30410646:G:A	A	0.7189	2.05	4.14e-08	1
EU	EU_GWS_locus_30	11	131540099	chr11:131540099:T:C	C	1.6606	5.26	4.38e-08	3
EU	EU_GWS_locus_31	14	41425649	chr14:41425649:T:C	C	0.4118	1.51	4.78e-08	1
Panel E. Shared loci across ancestry and obesity-status strata
Discovery ancestry	Replication ancestry	Locus	Chr	Discovery lead SNP	Discovery A1	Discovery β	Discovery OR	Discovery P	Matched SNP	Replication harmonized β	Replication harmonized OR	Replication P
AFR without obesity	EU with obesity	TSBP1-AS1/HLA-DRA	6	chr6:32435544:A:C	C	0.2321	1.26	4.397e-08_gws	chr6:32435544:A:C	1.0617	2.89	0.01479
EU without obesity	AFR with obesity	17q21	17	chr17:39907727:CA:C	C	-0.1428	0.87	8.852e-12_gws	chr17:39907727:CA:C	-0.1158	0.89	0.04636
EU without obesity	AFR with obesity	ZPBP2/GSDMB	17	chr17:39900936:G:A	A	-0.1498	0.86	7.328e-13_gws	chr17:39900936:G:A	-0.1376	0.87	0.03563
EU without obesity	AFR with obesity	GSDMB	17	chr17:39905943:G:A	A	-0.1492	0.86	7.062e-13_gws	chr17:39905943:G:A	-0.1426	0.87	0.02599
EU without obesity	AFR with obesity	GSDMB	17	chr17:39910767:C:T	T	-0.1443	0.87	4.442e-12_gws	chr17:39910767:C:T	-0.1457	0.86	0.01675
EU without obesity	AFR with obesity	GSDMB	17	chr17:39908623:G:A	A	-0.1495	0.86	7.952e-13_gws	chr17:39908623:G:A	-0.1308	0.88	0.04624
EU without obesity	AFR with obesity	GSDMB	17	chr17:39905186:T:C	C	-0.1505	0.86	5.543e-13_gws	chr17:39905186:T:C	-0.1426	0.87	0.02632
EU without obesity	AFR with obesity	17q21	17	chr17:39913111:TCAAAA:T	TCAAAA	-0.1378	0.87	4.589e-11_gws	chr17:39913111:TCAAAA:T	-0.1608	0.85	0.009044
EU without obesity	AFR with obesity	GSDMB	17	chr17:39906723:G:A	A	-0.1507	0.86	5.244e-13_gws	chr17:39906723:G:A	-0.1425	0.87	0.02646
EU without obesity	AFR with obesity	GSDMB	17	chr17:39908152:C:T	T	-0.1487	0.86	9.230e-13_gws	chr17:39908152:C:T	-0.1336	0.87	0.04114
EU without obesity	AFR with obesity	GSDMB	17	chr17:39908216:T:C	C	-0.1501	0.86	6.495e-13_gws	chr17:39908216:T:C	-0.1373	0.87	0.0367
EU without obesity	AFR with obesity	GSDMB	17	chr17:39917715:G:C	G	-0.1386	0.87	2.715e-11_gws	chr17:39917715:G:C	-0.1348	0.87	0.03914
EU without obesity	AFR with obesity	ZPBP2	17	chr17:39868373:C:T	T	-0.1472	0.86	1.893e-12_gws	chr17:39868373:C:T	-0.1524	0.86	0.0156
EU without obesity	AFR with obesity	ZPBP2/GSDMB	17	chr17:39882138:A:T	T	-0.1469	0.86	2.046e-12_gws	chr17:39882138:A:T	-0.1613	0.85	0.01235
EU without obesity	AFR with obesity	ZPBP2/GSDMB	17	chr17:39883866:T:C	C	-0.1466	0.86	2.190e-12_gws	chr17:39883866:T:C	-0.1566	0.85	0.01574
EU without obesity	AFR with obesity	ZPBP2/GSDMB	17	chr17:39881926:C:T	T	-0.147	0.86	1.907e-12_gws	chr17:39881926:C:T	-0.1546	0.86	0.01634
EU without obesity	AFR with obesity	ZPBP2/GSDMB	17	chr17:39887396:C:T	T	-0.1471	0.86	1.842e-12_gws	chr17:39887396:C:T	-0.1545	0.86	0.0164
EU without obesity	AFR with obesity	ZPBP2	17	chr17:39876427:T:C	C	-0.1464	0.86	2.324e-12_gws	chr17:39876427:T:C	-0.1554	0.86	0.01656
EU without obesity	AFR with obesity	ZPBP2	17	chr17:39875421:C:T	T	-0.1468	0.86	2.048e-12_gws	chr17:39875421:C:T	-0.1577	0.85	0.01382
EU without obesity	AFR with obesity	ZPBP2	17	chr17:39876207:C:T	T	-0.1472	0.86	1.745e-12_gws	chr17:39876207:C:T	-0.1509	0.86	0.01657
EU without obesity	AFR with obesity	17q21	17	chr17:39879513:GAGA:G	G	-0.1475	0.86	1.585e-12_gws	chr17:39879513:GAGA:G	-0.1505	0.86	0.01685
EU without obesity	AFR with obesity	ZPBP2	17	chr17:39875604:T:G	G	-0.1468	0.86	2.317e-12_gws	chr17:39875604:T:G	-0.1463	0.86	0.02019
EU without obesity	AFR with obesity	ZPBP2/GSDMB	17	chr17:39879371:C:T	T	-0.147	0.86	1.894e-12_gws	chr17:39879371:C:T	-0.1546	0.86	0.01634
EU without obesity	AFR with obesity	ZPBP2	17	chr17:39869782:G:A	A	-0.1447	0.87	4.555e-12_gws	chr17:39869782:G:A	-0.166	0.85	0.01079
EU without obesity	AFR with obesity	ZPBP2	17	chr17:39868955:T:C	C	-0.1472	0.86	1.854e-12_gws	chr17:39868955:T:C	-0.1522	0.86	0.01575
EU without obesity	AFR with obesity	GSDMB	17	chr17:39916474:C:T	C	-0.1396	0.87	2.370e-11_gws	chr17:39916474:C:T	-0.1289	0.88	0.03677
EU without obesity	AFR with obesity	ZPBP2	17	chr17:39875612:T:G	G	-0.1501	0.86	8.804e-13_gws	chr17:39875612:T:G	-0.1552	0.86	0.01719
Panel F. Asthma without obesity: shared loci with genome-wide significance in one ancestry and nominal same-direction evidence in the other ancestry
Discovery ancestry	Replication ancestry	Locus	Chr	Discovery lead SNP	Discovery A1	Discovery β	Discovery OR	Discovery P	Matched SNP	Replication harmonized β	Replication harmonized OR	Replication P
EU	AFR	CTNND2	5	chr5:11075117:G:A	A	0.9697	2.64	8.3e-50	chr5:11075117:G:A	0.8713	2.39	9.98e-05
EU	AFR	NETO1	18	chr18:72820306:C:G	C	0.161	1.17	1.4e-14	chr18:72820306:C:G	0.0657	1.07	0.0013
