## Supplementary Table 6 for "Sex and Obesity Stratified Asthma GWAS in African and European Ancestry Populations"

### Sheet: Supplementary_Table6_combined_A
Panel	CHR	BP	SNP	A1	A2	OB_NoOB_META_P	P(R)	OB_NoOB_META_BETA	BETA(R)	HET_P	I2	F0	F1	OB_P	OB_BETA	NoOB_P	NoOB_BETA
Panel A. AFR variants with significant asthmaWob-asthmaNoOB heterogeneity and genome-wide significant or suggestive evidence	11	121522489	chr11:121522489:G:A	A	G	0.000217	0.9261	0.242	-0.0378	0	94.58	-0.4619	0.3542	0.008868	-0.4619	4.983e-07	0.3542
Panel A. AFR variants with significant asthmaWob-asthmaNoOB heterogeneity and genome-wide significant or suggestive evidence	11	121526570	chr11:121526570:A:G	G	A	0.0003008	0.9284	0.2364	-0.0357	0	94.27	-0.4496	0.3452	0.01098	-0.4496	9.414e-07	0.3452
Panel A. AFR variants with significant asthmaWob-asthmaNoOB heterogeneity and genome-wide significant or suggestive evidence	16	22918168	chr16:22918168:G:A	G	A	0.08267	0.3481	-0.0387	-0.1354	0	95.29	-0.2846	0.0042	8.603e-07	-0.2846	0.8619	0.0042
Panel A. AFR variants with significant asthmaWob-asthmaNoOB heterogeneity and genome-wide significant or suggestive evidence	2	219863806	chr2:219863806:C:T	T	C	0.004748	0.2725	0.0633	0.1568	0	95.36	0.3043	0.0184	7.479e-08	0.3043	0.4511	0.0184
Panel A. AFR variants with significant asthmaWob-asthmaNoOB heterogeneity and genome-wide significant or suggestive evidence	4	64720104	chr4:64720104:C:T	C	T	0.07916	0.348	-0.032	-0.1111	0	95.35	-0.2334	0.0035	7.252e-07	-0.2334	0.8596	0.0035
Panel A. AFR variants with significant asthmaWob-asthmaNoOB heterogeneity and genome-wide significant or suggestive evidence	4	64725097	chr4:64725097:A:C	A	C	0.08848	0.3518	-0.0311	-0.1095	0	95.29	-0.2311	0.0043	9.284e-07	-0.2311	0.8283	0.0043
Panel A. AFR variants with significant asthmaWob-asthmaNoOB heterogeneity and genome-wide significant or suggestive evidence	9	133095719	chr9:133095719:G:T	T	G	0.2686	0.412	0.021	0.1049	0	95.86	0.2364	-0.0194	7.502e-07	0.2364	0.3485	-0.0194
Panel A. AFR variants with significant asthmaWob-asthmaNoOB heterogeneity and genome-wide significant or suggestive evidence	11	121525047	chr11:121525047:C:T	T	C	0.0001979	0.9828	0.2401	-0.008	0.0001	93.76	-0.3942	0.3452	0.02126	-0.3942	7.208e-07	0.3452
Panel A. AFR variants with significant asthmaWob-asthmaNoOB heterogeneity and genome-wide significant or suggestive evidence	17	45879185	chr17:45879185:C:T	T	C	2.076e-05	0.9733	0.3448	0.0157	0.0001	93.23	-0.4788	0.4625	0.03659	-0.4788	9.25e-08	0.4625
Panel A. AFR variants with significant asthmaWob-asthmaNoOB heterogeneity and genome-wide significant or suggestive evidence	1	32865161	chr1:32865161:G:A	A	G	7.528e-05	0.9128	0.2526	0.0364	0.0002	92.84	-0.3135	0.353	0.05655	-0.3135	3.422e-07	0.353
Panel A. AFR variants with significant asthmaWob-asthmaNoOB heterogeneity and genome-wide significant or suggestive evidence	1	69674077	chr1:69674077:A:G	G	A	7.935e-05	0.9036	0.091	0.0142	0.0003	92.22	-0.1096	0.125	0.07011	-0.1096	5.324e-07	0.125
Panel A. AFR variants with significant asthmaWob-asthmaNoOB heterogeneity and genome-wide significant or suggestive evidence	1	69675375	chr1:69675375:G:A	A	G	0.0001143	0.905	0.0895	0.0138	0.0004	91.95	-0.1088	0.1232	0.07378	-0.1088	9.093e-07	0.1232
Panel A. AFR variants with significant asthmaWob-asthmaNoOB heterogeneity and genome-wide significant or suggestive evidence	1	69676537	chr1:69676537:T:C	C	T	7.721e-05	0.8958	0.0912	0.0152	0.0004	92.1	-0.1077	0.1251	0.07487	-0.1077	5.391e-07	0.1251
Panel A. AFR variants with significant asthmaWob-asthmaNoOB heterogeneity and genome-wide significant or suggestive evidence	1	69672782	chr1:69672782:A:G	G	A	0.000105	0.8937	0.09	0.0153	0.0005	91.76	-0.1061	0.1233	0.08137	-0.1061	8.936e-07	0.1233
Panel A. AFR variants with significant asthmaWob-asthmaNoOB heterogeneity and genome-wide significant or suggestive evidence	14	78906790	chr14:78906790:A:C	C	A	4.119e-05	0.898	0.3621	0.0569	0.001	90.79	-0.4187	0.4705	0.09773	-0.4187	5.935e-07	0.4705
Panel A. AFR variants with significant asthmaWob-asthmaNoOB heterogeneity and genome-wide significant or suggestive evidence	17	45896626	chr17:45896626:G:T	T	G	7.019e-06	0.7791	0.385	0.1143	0.0012	90.49	-0.3225	0.4941	0.1689	-0.3225	7.988e-08	0.4941
Panel A. AFR variants with significant asthmaWob-asthmaNoOB heterogeneity and genome-wide significant or suggestive evidence	10	2932403	chr10:2932403:A:C	C	A	5.235e-05	0.8639	0.18	0.0365	0.0014	90.16	-0.1925	0.2341	0.1237	-0.1925	8.889e-07	0.2341
Panel A. AFR variants with significant asthmaWob-asthmaNoOB heterogeneity and genome-wide significant or suggestive evidence	2	167375018	chr2:167375018:G:A	A	G	1.099e-05	0.7483	0.2429	0.0806	0.0015	90.13	-0.1889	0.3145	0.1972	-0.1889	1.347e-07	0.3145
Panel A. AFR variants with significant asthmaWob-asthmaNoOB heterogeneity and genome-wide significant or suggestive evidence	1	13793345	chr1:13793345:C:T	T	C	4.373e-05	0.7552	0.162	0.0533	0.0023	89.23	-0.1313	0.2117	0.2071	-0.1313	7.838e-07	0.2117
Panel A. AFR variants with significant asthmaWob-asthmaNoOB heterogeneity and genome-wide significant or suggestive evidence	1	174141266	chr1:174141266:T:C	C	T	2.356e-05	0.6984	0.1473	0.0564	0.0028	88.78	-0.1011	0.1909	0.2625	-0.1011	4.348e-07	0.1909
Panel A. AFR variants with significant asthmaWob-asthmaNoOB heterogeneity and genome-wide significant or suggestive evidence	1	174226749	chr1:174226749:C:T	T	C	2.838e-05	0.7018	0.1461	0.0555	0.003	88.65	-0.1016	0.1895	0.2614	-0.1016	5.516e-07	0.1895
Panel A. AFR variants with significant asthmaWob-asthmaNoOB heterogeneity and genome-wide significant or suggestive evidence	1	174214501	chr1:174214501:G:A	A	G	3.157e-05	0.7007	0.1453	0.0554	0.0032	88.51	-0.1009	0.1884	0.2646	-0.1009	6.416e-07	0.1884
Panel A. AFR variants with significant asthmaWob-asthmaNoOB heterogeneity and genome-wide significant or suggestive evidence	1	13728408	chr1:13728408:A:G	G	A	8.235e-06	0.6641	0.1833	0.0746	0.0033	88.43	-0.112	0.2328	0.3021	-0.112	1.602e-07	0.2328
Panel A. AFR variants with significant asthmaWob-asthmaNoOB heterogeneity and genome-wide significant or suggestive evidence	1	13729214	chr1:13729214:C:T	T	C	9.499e-06	0.6646	0.1818	0.074	0.0034	88.33	-0.1115	0.231	0.303	-0.1115	1.912e-07	0.231
Panel A. AFR variants with significant asthmaWob-asthmaNoOB heterogeneity and genome-wide significant or suggestive evidence	14	101083620	chr14:101083620:A:C	C	A	3.144e-05	0.6775	0.129	0.052	0.0037	88.16	-0.0838	0.1671	0.2918	-0.0838	6.818e-07	0.1671
Panel A. AFR variants with significant asthmaWob-asthmaNoOB heterogeneity and genome-wide significant or suggestive evidence	13	22462490	chr13:22462490:G:A	A	G	1.95e-05	0.7235	0.2525	0.089	0.0038	88.06	-0.1857	0.3193	0.2533	-0.1857	4.89e-07	0.3193
Panel A. AFR variants with significant asthmaWob-asthmaNoOB heterogeneity and genome-wide significant or suggestive evidence	1	13726979	chr1:13726979:T:C	C	T	8.143e-06	0.6476	0.1831	0.077	0.0039	88.01	-0.1065	0.2316	0.3256	-0.1065	1.761e-07	0.2316
Panel A. AFR variants with significant asthmaWob-asthmaNoOB heterogeneity and genome-wide significant or suggestive evidence	6	32435544	chr6:32435544:A:C	C	A	1.894e-06	0.6459	0.1886	0.0777	0.0042	87.82	-0.1075	0.2321	0.3314	-0.1075	4.397e-08	0.2321
Panel A. AFR variants with significant asthmaWob-asthmaNoOB heterogeneity and genome-wide significant or suggestive evidence	6	32447373	chr6:32447373:C:G	G	C	3.453e-06	0.6477	0.1803	0.0745	0.0044	87.68	-0.1041	0.2234	0.3311	-0.1041	8.358e-08	0.2234
Panel A. AFR variants with significant asthmaWob-asthmaNoOB heterogeneity and genome-wide significant or suggestive evidence	6	32185657	chr6:32185657:C:A	A	C	1.801e-05	0.63	0.1116	0.0491	0.005	87.32	-0.0623	0.1423	0.3537	-0.0623	4.628e-07	0.1423
Panel A. AFR variants with significant asthmaWob-asthmaNoOB heterogeneity and genome-wide significant or suggestive evidence	1	13793752	chr1:13793752:G:A	A	G	1.771e-05	0.6477	0.1798	0.0759	0.0054	87.11	-0.1063	0.2274	0.338	-0.1063	5.01e-07	0.2274
Panel A. AFR variants with significant asthmaWob-asthmaNoOB heterogeneity and genome-wide significant or suggestive evidence	20	3664845	chr20:3664845:A:C	C	A	3.587e-05	0.6006	-0.0761	-0.0359	0.0058	86.88	0.039	-0.0986	0.3923	0.039	9.792e-07	-0.0986
Panel A. AFR variants with significant asthmaWob-asthmaNoOB heterogeneity and genome-wide significant or suggestive evidence	1	13760080	chr1:13760080:C:G	G	C	8.726e-06	0.5931	0.1815	0.0842	0.0064	86.55	-0.0892	0.2273	0.406	-0.0892	2.612e-07	0.2273
Panel A. AFR variants with significant asthmaWob-asthmaNoOB heterogeneity and genome-wide significant or suggestive evidence	6	32458242	chr6:32458242:C:T	T	C	2.895e-06	0.5964	0.1804	0.0817	0.0064	86.55	-0.0887	0.2215	0.4026	-0.0887	8.819e-08	0.2215
Panel A. AFR variants with significant asthmaWob-asthmaNoOB heterogeneity and genome-wide significant or suggestive evidence	6	32464512	chr6:32464512:G:A	A	G	2.455e-06	0.5915	0.1842	0.0841	0.0064	86.56	-0.0889	0.2259	0.4082	-0.0889	7.391e-08	0.2259
Panel A. AFR variants with significant asthmaWob-asthmaNoOB heterogeneity and genome-wide significant or suggestive evidence	6	32469845	chr6:32469845:T:G	G	T	2.476e-06	0.5912	0.1842	0.0841	0.0064	86.55	-0.0888	0.2258	0.4087	-0.0888	7.48e-08	0.2258
Panel A. AFR variants with significant asthmaWob-asthmaNoOB heterogeneity and genome-wide significant or suggestive evidence	20	3663006	chr20:3663006:G:A	A	G	5.817e-06	0.5096	-0.0889	-0.0472	0.0066	86.44	0.0312	-0.1125	0.5189	0.0312	1.565e-07	-0.1125
Panel A. AFR variants with significant asthmaWob-asthmaNoOB heterogeneity and genome-wide significant or suggestive evidence	1	13786254	chr1:13786254:T:C	C	T	1.773e-05	0.615	0.1794	0.0804	0.0073	86.12	-0.0962	0.2251	0.3855	-0.0962	6.128e-07	0.2251
Panel A. AFR variants with significant asthmaWob-asthmaNoOB heterogeneity and genome-wide significant or suggestive evidence	1	174360443	chr1:174360443:G:A	A	G	1.384e-05	0.5775	0.1553	0.0743	0.0077	85.93	-0.073	0.1951	0.4315	-0.073	4.705e-07	0.1951
Panel A. AFR variants with significant asthmaWob-asthmaNoOB heterogeneity and genome-wide significant or suggestive evidence	9	103401406	chr9:103401406:C:G	G	C	2.09e-05	0.5995	0.2207	0.102	0.0079	85.83	-0.1128	0.2776	0.4063	-0.1128	7.54e-07	0.2776
Panel A. AFR variants with significant asthmaWob-asthmaNoOB heterogeneity and genome-wide significant or suggestive evidence	1	13792590	chr1:13792590:T:C	C	T	1.607e-05	0.5972	0.1806	0.0834	0.0081	85.72	-0.0914	0.2257	0.4102	-0.0914	5.946e-07	0.2257
Panel A. AFR variants with significant asthmaWob-asthmaNoOB heterogeneity and genome-wide significant or suggestive evidence	5	82273842	chr5:82273842:C:T	T	C	1.652e-05	0.782	0.3048	0.0868	0.0081	85.75	-0.2652	0.3664	0.2416	-0.2652	8.682e-07	0.3664
Panel A. AFR variants with significant asthmaWob-asthmaNoOB heterogeneity and genome-wide significant or suggestive evidence	5	82276919	chr5:82276919:C:T	T	C	1.669e-05	0.7821	0.3046	0.0867	0.0081	85.74	-0.2652	0.3662	0.2417	-0.2652	8.796e-07	0.3662
Panel A. AFR variants with significant asthmaWob-asthmaNoOB heterogeneity and genome-wide significant or suggestive evidence	11	28205404	chr11:28205404:A:G	G	A	1.246e-05	0.6604	0.4707	0.1894	0.0087	85.48	-0.2922	0.5755	0.346	-0.2922	5.475e-07	0.5755
Panel A. AFR variants with significant asthmaWob-asthmaNoOB heterogeneity and genome-wide significant or suggestive evidence	9	103407003	chr9:103407003:A:G	G	A	1.975e-05	0.5812	0.2203	0.1048	0.0089	85.38	-0.106	0.2761	0.4324	-0.106	7.684e-07	0.2761
Panel A. AFR variants with significant asthmaWob-asthmaNoOB heterogeneity and genome-wide significant or suggestive evidence	6	32475580	chr6:32475580:C:T	T	C	1.963e-06	0.5463	0.1879	0.0916	0.009	85.34	-0.0777	0.2279	0.4763	-0.0777	7.454e-08	0.2279
Panel A. AFR variants with significant asthmaWob-asthmaNoOB heterogeneity and genome-wide significant or suggestive evidence	6	32541680	chr6:32541680:C:A	A	C	2.592e-06	0.5493	0.1818	0.0886	0.0092	85.28	-0.0763	0.2212	0.473	-0.0763	9.995e-08	0.2212
Panel A. AFR variants with significant asthmaWob-asthmaNoOB heterogeneity and genome-wide significant or suggestive evidence	9	103405179	chr9:103405179:C:T	T	C	2.291e-05	0.5822	0.2189	0.1042	0.0092	85.27	-0.106	0.2747	0.4322	-0.106	9.125e-07	0.2747
Panel A. AFR variants with significant asthmaWob-asthmaNoOB heterogeneity and genome-wide significant or suggestive evidence	9	103407230	chr9:103407230:A:G	G	A	2.321e-05	0.5823	0.2188	0.1041	0.0092	85.26	-0.106	0.2746	0.4322	-0.106	9.264e-07	0.2746
Panel A. AFR variants with significant asthmaWob-asthmaNoOB heterogeneity and genome-wide significant or suggestive evidence	6	32479690	chr6:32479690:T:C	C	T	2.278e-06	0.5471	0.1867	0.0911	0.0093	85.2	-0.0777	0.2266	0.4765	-0.0777	8.928e-08	0.2266
Panel A. AFR variants with significant asthmaWob-asthmaNoOB heterogeneity and genome-wide significant or suggestive evidence	9	103406092	chr9:103406092:C:T	T	C	6.785e-06	0.5403	0.2285	0.1144	0.0095	85.12	-0.0934	0.2823	0.4862	-0.0934	2.649e-07	0.2823
Panel A. AFR variants with significant asthmaWob-asthmaNoOB heterogeneity and genome-wide significant or suggestive evidence	9	103404712	chr9:103404712:G:T	T	G	2.369e-05	0.5758	0.2192	0.1054	0.0096	85.08	-0.104	0.2749	0.4417	-0.104	9.759e-07	0.2749
Panel A. AFR variants with significant asthmaWob-asthmaNoOB heterogeneity and genome-wide significant or suggestive evidence	15	70183254	chr15:70183254:G:A	A	G	1.894e-05	0.6232	0.242	0.1058	0.0099	84.97	-0.135	0.2985	0.3891	-0.135	8.669e-07	0.2985
Panel A. AFR variants with significant asthmaWob-asthmaNoOB heterogeneity and genome-wide significant or suggestive evidence	5	76396474	chr5:76396474:T:C	C	T	3.424e-07	0.587	0.6032	0.2686	0.0101	84.91	-0.289	0.7072	0.4301	-0.289	1.544e-08	0.7072
Panel A. AFR variants with significant asthmaWob-asthmaNoOB heterogeneity and genome-wide significant or suggestive evidence	1	174469791	chr1:174469791:C:T	T	C	1.703e-05	0.549	0.1543	0.0771	0.0104	84.77	-0.0662	0.1927	0.4777	-0.0662	7.203e-07	0.1927
Panel A. AFR variants with significant asthmaWob-asthmaNoOB heterogeneity and genome-wide significant or suggestive evidence	1	13783711	chr1:13783711:G:A	A	G	1.84e-05	0.5563	0.1826	0.09	0.0113	84.43	-0.081	0.2269	0.4712	-0.081	8.453e-07	0.2269
Panel A. AFR variants with significant asthmaWob-asthmaNoOB heterogeneity and genome-wide significant or suggestive evidence	15	70181907	chr15:70181907:C:G	G	C	1.644e-05	0.5971	0.2425	0.1105	0.0128	83.86	-0.1255	0.2958	0.4275	-0.1255	9.004e-07	0.2958
Panel A. AFR variants with significant asthmaWob-asthmaNoOB heterogeneity and genome-wide significant or suggestive evidence	1	13733761	chr1:13733761:C:G	G	C	1.66e-05	0.5324	0.1832	0.0933	0.0133	83.67	-0.0747	0.2261	0.5069	-0.0747	8.564e-07	0.2261
Panel A. AFR variants with significant asthmaWob-asthmaNoOB heterogeneity and genome-wide significant or suggestive evidence	1	174682597	chr1:174682597:G:A	A	G	1.626e-05	0.5184	0.16	0.0833	0.0133	83.67	-0.0615	0.1981	0.5256	-0.0615	8.22e-07	0.1981
Panel A. AFR variants with significant asthmaWob-asthmaNoOB heterogeneity and genome-wide significant or suggestive evidence	1	13732900	chr1:13732900:T:C	C	T	1.791e-05	0.5326	0.1827	0.093	0.0136	83.59	-0.0747	0.2256	0.5072	-0.0747	9.38e-07	0.2256
Panel A. AFR variants with significant asthmaWob-asthmaNoOB heterogeneity and genome-wide significant or suggestive evidence	22	40522708	chr22:40522708:C:T	T	C	1.928e-05	0.5085	0.1725	0.0913	0.0139	83.48	-0.0638	0.2143	0.5403	-0.0638	9.944e-07	0.2143
Panel A. AFR variants with significant asthmaWob-asthmaNoOB heterogeneity and genome-wide significant or suggestive evidence	1	13763597	chr1:13763597:C:T	T	C	4.246e-06	0.4752	0.1969	0.1068	0.014	83.45	-0.0617	0.2397	0.5869	-0.0617	2.144e-07	0.2397
Panel A. AFR variants with significant asthmaWob-asthmaNoOB heterogeneity and genome-wide significant or suggestive evidence	2	214342680	chr2:214342680:T:C	C	T	4.193e-07	0.3827	0.1736	0.1032	0.0145	83.27	-0.03	0.2082	0.7391	-0.03	2.025e-08	0.2082
Panel A. AFR variants with significant asthmaWob-asthmaNoOB heterogeneity and genome-wide significant or suggestive evidence	4	143660800	chr4:143660800:G:A	A	G	1.554e-05	0.5078	0.3235	0.1706	0.0145	83.28	-0.1195	0.3992	0.5421	-0.1195	8.335e-07	0.3992
Panel A. AFR variants with significant asthmaWob-asthmaNoOB heterogeneity and genome-wide significant or suggestive evidence	15	70174158	chr15:70174158:T:C	C	T	1.587e-05	0.5791	0.2436	0.1143	0.0146	83.24	-0.1194	0.2959	0.4525	-0.1194	9.471e-07	0.2959
Panel A. AFR variants with significant asthmaWob-asthmaNoOB heterogeneity and genome-wide significant or suggestive evidence	11	21076624	chr11:21076624:G:C	G	C	2.393e-06	0.4063	-0.0861	-0.0507	0.0151	83.05	0.018	-0.105	0.6992	0.018	1.212e-07	-0.105
Panel A. AFR variants with significant asthmaWob-asthmaNoOB heterogeneity and genome-wide significant or suggestive evidence	1	13730763	chr1:13730763:G:A	A	G	1.526e-05	0.51	0.1841	0.0966	0.0152	83.02	-0.069	0.2263	0.5402	-0.069	8.593e-07	0.2263
Panel A. AFR variants with significant asthmaWob-asthmaNoOB heterogeneity and genome-wide significant or suggestive evidence	1	13750070	chr1:13750070:G:A	A	G	3.684e-06	0.4561	0.1981	0.1099	0.0154	82.95	-0.0568	0.2403	0.6172	-0.0568	1.995e-07	0.2403
Panel A. AFR variants with significant asthmaWob-asthmaNoOB heterogeneity and genome-wide significant or suggestive evidence	1	13728475	chr1:13728475:C:T	T	C	1.701e-05	0.5108	0.1833	0.0961	0.0156	82.91	-0.0691	0.2254	0.5398	-0.0691	9.764e-07	0.2254
Panel A. AFR variants with significant asthmaWob-asthmaNoOB heterogeneity and genome-wide significant or suggestive evidence	2	208094109	chr2:208094109:A:G	G	A	2.898e-06	0.4129	0.0987	0.0577	0.0159	82.8	-0.0218	0.1202	0.6878	-0.0218	1.542e-07	0.1202
Panel A. AFR variants with significant asthmaWob-asthmaNoOB heterogeneity and genome-wide significant or suggestive evidence	3	182093520	chr3:182093520:G:A	A	G	5.283e-06	0.5643	0.2785	0.1317	0.0159	82.8	-0.1293	0.3318	0.4722	-0.1293	3.366e-07	0.3318
Panel A. AFR variants with significant asthmaWob-asthmaNoOB heterogeneity and genome-wide significant or suggestive evidence	1	13738426	chr1:13738426:G:A	A	G	1.405e-05	0.4978	0.1822	0.097	0.0162	82.71	-0.065	0.2234	0.5582	-0.065	8.226e-07	0.2234
Panel A. AFR variants with significant asthmaWob-asthmaNoOB heterogeneity and genome-wide significant or suggestive evidence	1	13718793	chr1:13718793:C:T	T	C	1.146e-05	0.4829	0.1863	0.1009	0.0167	82.53	-0.0621	0.2278	0.5798	-0.0621	6.812e-07	0.2278
Panel A. AFR variants with significant asthmaWob-asthmaNoOB heterogeneity and genome-wide significant or suggestive evidence	13	23394812	chr13:23394812:G:A	A	G	1.513e-05	0.5338	0.3614	0.182	0.0171	82.4	-0.1513	0.4387	0.512	-0.1513	9.772e-07	0.4387
Panel A. AFR variants with significant asthmaWob-asthmaNoOB heterogeneity and genome-wide significant or suggestive evidence	1	13716531	chr1:13716531:G:A	A	G	1.495e-05	0.4896	0.1841	0.0991	0.0173	82.34	-0.0637	0.2254	0.5711	-0.0637	9.206e-07	0.2254
Panel A. AFR variants with significant asthmaWob-asthmaNoOB heterogeneity and genome-wide significant or suggestive evidence	1	13716929	chr1:13716929:A:G	G	A	1.494e-05	0.49	0.1841	0.099	0.0173	82.35	-0.0638	0.2254	0.5706	-0.0638	9.199e-07	0.2254
Panel A. AFR variants with significant asthmaWob-asthmaNoOB heterogeneity and genome-wide significant or suggestive evidence	2	214335062	chr2:214335062:A:G	G	A	1.152e-06	0.3821	0.1633	0.0978	0.0173	82.36	-0.029	0.1965	0.7402	-0.029	6.479e-08	0.1965
Panel A. AFR variants with significant asthmaWob-asthmaNoOB heterogeneity and genome-wide significant or suggestive evidence	1	13754187	chr1:13754187:G:C	C	G	6.051e-06	0.4555	0.1939	0.108	0.0174	82.33	-0.0563	0.2354	0.62	-0.0563	3.621e-07	0.2354
Panel A. AFR variants with significant asthmaWob-asthmaNoOB heterogeneity and genome-wide significant or suggestive evidence	1	13715814	chr1:13715814:G:A	A	G	1.531e-05	0.4893	0.1839	0.099	0.0175	82.29	-0.0636	0.2251	0.5718	-0.0636	9.507e-07	0.2251
Panel A. AFR variants with significant asthmaWob-asthmaNoOB heterogeneity and genome-wide significant or suggestive evidence	6	32416506	chr6:32416506:C:A	A	C	3.499e-06	0.4684	0.1795	0.0974	0.0183	82.05	-0.0561	0.2149	0.6003	-0.0561	2.237e-07	0.2149
Panel A. AFR variants with significant asthmaWob-asthmaNoOB heterogeneity and genome-wide significant or suggestive evidence	6	102773604	chr6:102773604:T:C	C	T	4.494e-06	0.4943	0.2991	0.1568	0.0187	81.9	-0.1062	0.357	0.5645	-0.1062	3.023e-07	0.357
Panel A. AFR variants with significant asthmaWob-asthmaNoOB heterogeneity and genome-wide significant or suggestive evidence	20	20994330	chr20:20994330:A:G	G	A	4.119e-06	0.3621	-0.0821	-0.0511	0.0191	81.79	0.0123	-0.1006	0.7801	0.0123	2.474e-07	-0.1006
Panel A. AFR variants with significant asthmaWob-asthmaNoOB heterogeneity and genome-wide significant or suggestive evidence	20	20994516	chr20:20994516:C:G	G	C	4.558e-06	0.3651	-0.0818	-0.0507	0.0196	81.64	0.0127	-0.1001	0.774	0.0127	2.806e-07	-0.1001
Panel A. AFR variants with significant asthmaWob-asthmaNoOB heterogeneity and genome-wide significant or suggestive evidence	6	102759949	chr6:102759949:A:G	G	A	4.907e-06	0.4913	0.2978	0.1569	0.0196	81.66	-0.1049	0.3553	0.5694	-0.1049	3.413e-07	0.3553
Panel A. AFR variants with significant asthmaWob-asthmaNoOB heterogeneity and genome-wide significant or suggestive evidence	6	153041377	chr6:153041377:T:C	C	T	1.502e-07	0.3159	0.2281	0.1438	0.0198	81.57	-0.0199	0.2694	0.8626	-0.0199	9.291e-09	0.2694
Panel A. AFR variants with significant asthmaWob-asthmaNoOB heterogeneity and genome-wide significant or suggestive evidence	6	102758530	chr6:102758530:T:C	C	T	1.571e-06	0.4484	0.305	0.1678	0.021	81.23	-0.0875	0.3598	0.6298	-0.0875	1.12e-07	0.3598
Panel A. AFR variants with significant asthmaWob-asthmaNoOB heterogeneity and genome-wide significant or suggestive evidence	17	15734618	chr17:15734618:C:T	T	C	8.201e-06	0.5911	0.4407	0.1991	0.0214	81.11	-0.232	0.5176	0.4522	-0.232	6.982e-07	0.5176
Panel A. AFR variants with significant asthmaWob-asthmaNoOB heterogeneity and genome-wide significant or suggestive evidence	19	45352266	chr19:45352266:G:A	A	G	1.401e-05	0.4141	0.1199	0.0709	0.0219	80.97	-0.0282	0.147	0.6882	-0.0282	9.825e-07	0.147
Panel A. AFR variants with significant asthmaWob-asthmaNoOB heterogeneity and genome-wide significant or suggestive evidence	10	2923889	chr10:2923889:T:A	A	T	2.029e-06	0.4248	0.2138	0.1212	0.0247	80.17	-0.0553	0.2518	0.6658	-0.0553	1.635e-07	0.2518
Panel A. AFR variants with significant asthmaWob-asthmaNoOB heterogeneity and genome-wide significant or suggestive evidence	6	153041853	chr6:153041853:T:C	C	T	2.436e-07	0.2869	0.2248	0.1458	0.0262	79.76	-0.0126	0.2642	0.913	-0.0126	1.914e-08	0.2642
Panel A. AFR variants with significant asthmaWob-asthmaNoOB heterogeneity and genome-wide significant or suggestive evidence	6	102754512	chr6:102754512:C:T	T	C	3.119e-06	0.42	0.3052	0.1745	0.027	79.54	-0.0781	0.3598	0.6734	-0.0781	2.701e-07	0.3598
Panel A. AFR variants with significant asthmaWob-asthmaNoOB heterogeneity and genome-wide significant or suggestive evidence	8	126638527	chr8:126638527:G:A	A	G	1.083e-05	0.3901	0.1817	0.1093	0.0289	79.06	-0.0385	0.2187	0.7237	-0.0385	9.587e-07	0.2187
Panel A. AFR variants with significant asthmaWob-asthmaNoOB heterogeneity and genome-wide significant or suggestive evidence	10	2854458	chr10:2854458:G:A	A	G	3.537e-06	0.4613	0.4134	0.2241	0.0303	78.69	-0.1356	0.4813	0.6137	-0.1356	3.524e-07	0.4813
Panel A. AFR variants with significant asthmaWob-asthmaNoOB heterogeneity and genome-wide significant or suggestive evidence	11	98034865	chr11:98034865:G:T	T	G	2.607e-06	0.3856	0.3737	0.2217	0.0306	78.61	-0.0785	0.4391	0.7257	-0.0785	2.453e-07	0.4391
Panel A. AFR variants with significant asthmaWob-asthmaNoOB heterogeneity and genome-wide significant or suggestive evidence	10	20894742	chr10:20894742:G:A	A	G	2.259e-06	0.3419	0.5842	0.3628	0.034	77.76	-0.0875	0.6864	0.7969	-0.0875	2.266e-07	0.6864
Panel A. AFR variants with significant asthmaWob-asthmaNoOB heterogeneity and genome-wide significant or suggestive evidence	8	6671554	chr8:6671554:C:T	T	C	4.442e-06	0.4489	0.3471	0.1913	0.034	77.75	-0.1098	0.4033	0.6307	-0.1098	4.84e-07	0.4033
Panel A. AFR variants with significant asthmaWob-asthmaNoOB heterogeneity and genome-wide significant or suggestive evidence	4	143610050	chr4:143610050:A:T	T	A	5.782e-06	0.3356	0.3537	0.2236	0.0342	77.71	-0.0489	0.4215	0.8119	-0.0489	5.77e-07	0.4215
Panel A. AFR variants with significant asthmaWob-asthmaNoOB heterogeneity and genome-wide significant or suggestive evidence	2	214369849	chr2:214369849:G:C	C	G	2.095e-06	0.2885	0.1716	0.1128	0.0343	77.68	-0.0117	0.2036	0.9008	-0.0117	2.066e-07	0.2036
Panel A. AFR variants with significant asthmaWob-asthmaNoOB heterogeneity and genome-wide significant or suggestive evidence	2	128081295	chr2:128081295:A:C	C	A	8.179e-06	0.3427	0.1776	0.1117	0.0363	77.2	-0.0271	0.2116	0.7974	-0.0271	8.616e-07	0.2116
Panel A. AFR variants with significant asthmaWob-asthmaNoOB heterogeneity and genome-wide significant or suggestive evidence	7	37271523	chr7:37271523:C:T	T	C	4.281e-06	0.3512	0.2989	0.1843	0.0408	76.11	-0.0526	0.3492	0.7746	-0.0526	5.066e-07	0.3492
Panel A. AFR variants with significant asthmaWob-asthmaNoOB heterogeneity and genome-wide significant or suggestive evidence	4	180221726	chr4:180221726:T:A	A	T	1.377e-06	0.264	0.2974	0.1986	0.043	75.57	-0.014	0.3473	0.9327	-0.014	1.655e-07	0.3473
Panel A. AFR variants with significant asthmaWob-asthmaNoOB heterogeneity and genome-wide significant or suggestive evidence	2	215457821	chr2:215457821:C:T	T	C	8.929e-07	0.303	0.6458	0.4124	0.0438	75.39	-0.0714	0.7437	0.8507	-0.0714	1.109e-07	0.7437
Panel A. AFR variants with significant asthmaWob-asthmaNoOB heterogeneity and genome-wide significant or suggestive evidence	2	214363011	chr2:214363011:C:G	G	C	5.859e-06	0.2791	0.1591	0.1061	0.0449	75.13	-0.011	0.1882	0.9046	-0.011	7.275e-07	0.1882
Panel B. EU variants with significant asthmaWob-asthmaNoOB heterogeneity and genome-wide significant or suggestive evidence	11	12349075	chr11:12349075:A:G	A	G	0.67	0.3965	0.0106	-0.2681	0	96.2	-0.5955	0.0373	8.034e-07	-0.5955	0.1411	0.0373
Panel B. EU variants with significant asthmaWob-asthmaNoOB heterogeneity and genome-wide significant or suggestive evidence	11	12349420	chr11:12349420:T:C	T	C	0.6822	0.395	0.0101	-0.2717	0	96.3	-0.6022	0.0371	5.697e-07	-0.6022	0.1421	0.0371
Panel B. EU variants with significant asthmaWob-asthmaNoOB heterogeneity and genome-wide significant or suggestive evidence	13	37091673	chr13:37091673:C:G	G	C	1.795e-06	0.8893	0.3874	-0.0805	0.0054	87.1	-0.7325	0.4329	0.07424	-0.7325	1.683e-07	0.4329
Panel B. EU variants with significant asthmaWob-asthmaNoOB heterogeneity and genome-wide significant or suggestive evidence	5	112214502	chr5:112214502:G:A	A	G	3.81e-06	0.9177	0.3708	-0.0555	0.0092	85.27	-0.671	0.4127	0.09993	-0.671	4.567e-07	0.4127
Panel B. EU variants with significant asthmaWob-asthmaNoOB heterogeneity and genome-wide significant or suggestive evidence	6	137760545	chr6:137760545:G:A	A	G	6.582e-07	0.8613	0.3991	-0.1103	0.0125	83.96	-0.8465	0.4313	0.09386	-0.8465	1.116e-07	0.4313
Panel B. EU variants with significant asthmaWob-asthmaNoOB heterogeneity and genome-wide significant or suggestive evidence	18	72823013	chr18:72823013:A:G	G	A	2.042e-06	0.9888	-0.1014	0.0019	0.0129	83.81	0.1559	-0.1123	0.1402	0.1559	2.56e-07	-0.1123
Panel B. EU variants with significant asthmaWob-asthmaNoOB heterogeneity and genome-wide significant or suggestive evidence	19	44908684	chr19:44908684:T:C	C	T	1.447e-06	0.9821	-0.1408	-0.004	0.0176	82.27	0.2057	-0.1547	0.1669	0.2057	2.093e-07	-0.1547
Panel B. EU variants with significant asthmaWob-asthmaNoOB heterogeneity and genome-wide significant or suggestive evidence	10	68889444	chr10:68889444:C:T	T	C	1.929e-06	0.9383	0.2473	0.0231	0.0258	79.88	-0.3371	0.2703	0.2072	-0.3371	3.339e-07	0.2703
Panel B. EU variants with significant asthmaWob-asthmaNoOB heterogeneity and genome-wide significant or suggestive evidence	6	37937038	chr6:37937038:T:G	G	T	4.782e-06	0.9382	0.3397	0.0321	0.0303	78.69	-0.4738	0.3715	0.2158	-0.4738	9.225e-07	0.3715
Panel B. EU variants with significant asthmaWob-asthmaNoOB heterogeneity and genome-wide significant or suggestive evidence	3	4728555	chr3:4728555:A:G	G	A	3.688e-06	0.9847	0.3052	0.0076	0.0317	78.33	-0.4801	0.3307	0.1962	-0.4801	7.974e-07	0.3307
Panel B. EU variants with significant asthmaWob-asthmaNoOB heterogeneity and genome-wide significant or suggestive evidence	16	82679085	chr16:82679085:C:T	T	C	1.254e-07	0.5897	0.4177	0.1827	0.0324	78.15	-0.2281	0.462	0.4648	-0.2281	1.559e-08	0.462
Panel B. EU variants with significant asthmaWob-asthmaNoOB heterogeneity and genome-wide significant or suggestive evidence	16	82682564	chr16:82682564:T:C	C	T	9.96e-07	0.6756	0.382	0.1434	0.037	77	-0.2779	0.4222	0.3939	-0.2779	1.525e-07	0.4222
Panel B. EU variants with significant asthmaWob-asthmaNoOB heterogeneity and genome-wide significant or suggestive evidence	16	82682503	chr16:82682503:C:G	G	C	1.529e-06	0.6773	0.3772	0.1416	0.0384	76.67	-0.2778	0.4175	0.3941	-0.2778	2.413e-07	0.4175
Panel B. EU variants with significant asthmaWob-asthmaNoOB heterogeneity and genome-wide significant or suggestive evidence	16	82679769	chr16:82679769:C:T	T	C	8.312e-07	0.5976	0.3865	0.1692	0.0419	75.85	-0.228	0.428	0.465	-0.228	1.284e-07	0.428
Panel B. EU variants with significant asthmaWob-asthmaNoOB heterogeneity and genome-wide significant or suggestive evidence	16	82675556	chr16:82675556:G:A	A	G	1.074e-06	0.6045	0.3806	0.165	0.043	75.59	-0.2307	0.4214	0.4596	-0.2307	1.706e-07	0.4214
Panel B. EU variants with significant asthmaWob-asthmaNoOB heterogeneity and genome-wide significant or suggestive evidence	16	82665605	chr16:82665605:A:C	C	A	5.573e-06	0.6421	0.378	0.1546	0.0436	75.45	-0.2585	0.4223	0.428	-0.2585	9.264e-07	0.4223
Panel B. EU variants with significant asthmaWob-asthmaNoOB heterogeneity and genome-wide significant or suggestive evidence	5	11075117	chr5:11075117:G:A	A	G	2.298e-49	0.007784	0.9398	0.7462	0.0449	75.14	0.3945	0.9697	0.1577	0.3945	8.301e-50	0.9697
Panel B. EU variants with significant asthmaWob-asthmaNoOB heterogeneity and genome-wide significant or suggestive evidence	18	72820306	chr18:72820306:C:G	C	G	9.817e-14	0.3805	0.1522	0.0846	0.046	74.87	-0.0372	0.161	0.7017	-0.0372	1.398e-14	0.161
Panel B. EU variants with significant asthmaWob-asthmaNoOB heterogeneity and genome-wide significant or suggestive evidence	22	45049007	chr22:45049007:G:A	A	G	2.581e-06	0.8692	0.3804	-0.1078	0.0482	74.39	-0.9513	0.3996	0.1611	-0.9513	9.408e-07	0.3996
Panel B. EU variants with significant asthmaWob-asthmaNoOB heterogeneity and genome-wide significant or suggestive evidence	4	40789348	chr4:40789348:A:G	G	A	1.755e-06	0.7794	0.2972	0.0847	0.0487	74.27	-0.3002	0.3224	0.3319	-0.3002	3.806e-07	0.3224
Panel B. EU variants with significant asthmaWob-asthmaNoOB heterogeneity and genome-wide significant or suggestive evidence	3	101357061	chr3:101357061:C:T	T	C	8.266e-08	0.9101	0.3725	0.0499	0.0489	74.22	-0.5179	0.3935	0.2575	-0.5179	2.166e-08	0.3935
Panel B. EU variants with significant asthmaWob-asthmaNoOB heterogeneity and genome-wide significant or suggestive evidence	16	82679763	chr16:82679763:C:T	T	C	2.201e-06	0.6284	0.3602	0.1507	0.0495	74.08	-0.2425	0.3973	0.4431	-0.2425	4.029e-07	0.3973
