## Supplementary Table 9 for "Sex and Obesity Stratified Asthma GWAS in African and European Ancestry Populations"

### Sheet: SNP_multiple_specific_phenotype
SNP	phenotype_directions	Gene.refGeneWithVer	same_direction
chr17:39924659:G:A	EU_asthma:-;EU_asthma_without_obesity:-	ORMDL3	yes
chr17:39892980:T:C	EU_asthma:-;EU_asthma_without_obesity:-	ZPBP2;GSDMB	yes
chr17:39886524:T:A	EU_asthma:-;EU_asthma_without_obesity:-	ZPBP2;GSDMB	yes
chr18:72821477:A:G	EU_asthma:+;EU_asthma_without_obesity:+	NETO1	yes
chr18:72821265:A:G	EU_asthma:+;EU_asthma_without_obesity:+;EU_male_asthma_without_obesity:+	NETO1	yes
chr17:39908623:G:A	EU_asthma:-;EU_asthma_without_obesity:-	GSDMB	yes
chr17:39879117:G:T	EU_asthma:-;EU_asthma_without_obesity:-	ZPBP2;GSDMB	yes
chr8:56313522:T:C	EU_asthma:+;EU_asthma_without_obesity:+;EU_male_asthma_without_obesity:+	SDR16C5	yes
chr5:11076648:A:G	EU_asthma:+;EU_asthma_without_obesity:+;EU_female_asthma_without_obesity:+;EU_male_asthma_without_obesity:+	CTNND2	yes
chr17:39882136:A:T	EU_asthma:-;EU_asthma_without_obesity:-	ZPBP2;GSDMB	yes
chr14:41425649:T:C	EU_asthma_without_obesity:+;EU_female_asthma_without_obesity:+	LINC02315;LRFN5	yes
chr17:39915920:G:T	EU_asthma:-;EU_asthma_without_obesity:-	GSDMB	yes
chr17:39911280:A:G	EU_asthma:-;EU_asthma_without_obesity:-	GSDMB	yes
chr18:72821722:G:A	EU_asthma:+;EU_asthma_without_obesity:+	NETO1	yes
chr17:39874885:A:G	EU_asthma:-;EU_asthma_without_obesity:-	ZPBP2	yes
chr17:39879371:C:T	EU_asthma:-;EU_asthma_without_obesity:-	ZPBP2;GSDMB	yes
chr17:39933091:A:G	EU_asthma:-;EU_asthma_without_obesity:-	ORMDL3;LRRC3C	yes
chr17:39813896:A:G	EU_asthma:-;EU_asthma_without_obesity:-	IKZF3	yes
chr5:11151979:GAA:G	EU_asthma:+;EU_asthma_without_obesity:+;EU_female_asthma_without_obesity:+		yes
chr17:39907676:T:C	EU_asthma:-;EU_asthma_without_obesity:-	GSDMB	yes
chr2:239608804:G:A	EU_asthma_without_obesity:+;EU_female_asthma_without_obesity:+	HDAC4-AS1;LOC150935	yes
chr18:72821489:T:C	EU_asthma:+;EU_asthma_without_obesity:+	NETO1	yes
chr11:23532507:C:T	EU_asthma:+;EU_asthma_without_obesity:+	MIR8054;LUZP2	yes
chr6:128957061:G:A	EU_asthma_without_obesity:+;EU_female_asthma_without_obesity:+	LAMA2	yes
chr18:72821783:C:T	EU_asthma:+;EU_asthma_without_obesity:+	NETO1	yes
chr6:138028723:G:C	EU_asthma:+;EU_asthma_without_obesity:+;EU_male_asthma_without_obesity:+	LINC02528;PERP	yes
chr17:39908152:C:T	EU_asthma:-;EU_asthma_without_obesity:-	GSDMB	yes
chr17:39875549:T:A	EU_asthma:-;EU_asthma_without_obesity:-	ZPBP2	yes
chr17:39882137:A:T	EU_asthma:-;EU_asthma_without_obesity:-	ZPBP2;GSDMB	yes
chr17:39766006:G:A	EU_asthma:-;EU_asthma_without_obesity:-	IKZF3	yes
chr17:39871330:A:G	EU_asthma:-;EU_asthma_without_obesity:-	ZPBP2	yes
chr2:139614638:A:G	EU_asthma_without_obesity:+;EU_male_asthma_without_obesity:+	YY1P2;LRP1B	yes
chr17:39910767:C:T	EU_asthma:-;EU_asthma_without_obesity:-	GSDMB	yes
chr2:139803671:T:C	EU_asthma_without_obesity:+;EU_female_asthma_without_obesity:+	YY1P2;LRP1B	yes
chr17:39887396:C:T	EU_asthma:-;EU_asthma_without_obesity:-	ZPBP2;GSDMB	yes
chr4:152804678:T:C	EU_asthma:+;EU_male_asthma_without_obesity:+	ARFIP1	yes
chr17:39756124:C:T	EU_asthma:-;EU_asthma_without_obesity:-	GRB7;IKZF3	yes
chr17:39916149:C:T	EU_asthma:-;EU_asthma_without_obesity:-	GSDMB	yes
chr17:39870033:A:T	EU_asthma:-;EU_asthma_without_obesity:-	ZPBP2	yes
chr8:109413223:C:A	EU_asthma:+;EU_asthma_without_obesity:+	PKHD1L1	yes
chr1:208683162:G:A	EU_asthma:+;EU_asthma_without_obesity:+	PLXNA2;LINC01717	yes
chr17:39907485:C:T	EU_asthma:-;EU_asthma_without_obesity:-	GSDMB	yes
chr17:39916474:C:T	EU_asthma:-;EU_asthma_without_obesity:-	GSDMB	yes
chr17:39870108:C:G	EU_asthma:-;EU_asthma_without_obesity:-	ZPBP2	yes
chr8:56313536:T:A	EU_asthma:+;EU_asthma_without_obesity:+;EU_male_asthma_without_obesity:+	SDR16C5	yes
chr18:72820306:C:G	EU_asthma:+;EU_asthma_without_obesity:+;EU_male_asthma_without_obesity:+	NETO1	yes
chr17:39884281:C:T	EU_asthma:-;EU_asthma_without_obesity:-	ZPBP2;GSDMB	yes
chr17:39883308:TAACA:T	EU_asthma:-;EU_asthma_without_obesity:-		yes
chr17:39874777:G:A	EU_asthma:-;EU_asthma_without_obesity:-	ZPBP2	yes
chr17:39851068:T:G	EU_asthma:-;EU_asthma_without_obesity:-	IKZF3	yes
chr18:72820796:C:T	EU_asthma:+;EU_asthma_without_obesity:+;EU_male_asthma_without_obesity:+	NETO1	yes
chr22:35711964:C:G	EU_asthma:+;EU_asthma_without_obesity:+	APOL6;APOL5	yes
chr17:39868955:T:C	EU_asthma:-;EU_asthma_without_obesity:-	ZPBP2	yes
chr8:109174652:C:T	EU_asthma:+;EU_asthma_without_obesity:+	TRHR;NUDCD1	yes
chr3:17973968:C:T	EU_asthma_without_obesity:+;EU_female_asthma_without_obesity:+	LOC339862	yes
chr17:39882138:A:T	EU_asthma:-;EU_asthma_without_obesity:-	ZPBP2;GSDMB	yes
chr17:39868373:C:T	EU_asthma:-;EU_asthma_without_obesity:-	ZPBP2	yes
chr17:39881926:C:T	EU_asthma:-;EU_asthma_without_obesity:-	ZPBP2;GSDMB	yes
chr17:39906723:G:A	EU_asthma:-;EU_asthma_without_obesity:-	GSDMB	yes
chr3:18385349:G:A	EU_asthma:+;EU_asthma_without_obesity:+;EU_female_asthma_without_obesity:+	SATB1	yes
chr17:39910119:T:C	EU_asthma:-;EU_asthma_without_obesity:-	GSDMB	yes
chr9:33870037:A:G	EU_asthma_without_obesity:+;EU_female_asthma_without_obesity:+	UBE2R2	yes
chr17:39913111:TCAAAA:T	EU_asthma:-;EU_asthma_without_obesity:-		yes
chr17:39893336:C:T	EU_asthma:-;EU_asthma_without_obesity:-	ZPBP2;GSDMB	yes
chr5:167494694:G:C	EU_asthma:+;EU_asthma_without_obesity:+;EU_male_asthma_without_obesity:+	TENM2	yes
chr17:39875612:T:G	EU_asthma:-;EU_asthma_without_obesity:-	ZPBP2	yes
chr17:39899863:T:C	EU_asthma:-;EU_asthma_without_obesity:-	ZPBP2;GSDMB	yes
chr5:11075117:G:A	EU_asthma:+;EU_asthma_without_obesity:+;EU_female_asthma_without_obesity:+;EU_male_asthma_without_obesity:+	CTNND2	yes
chr17:39781794:C:T	EU_asthma:-;EU_asthma_without_obesity:-	IKZF3	yes
chr17:39784555:C:T	EU_asthma:-;EU_asthma_without_obesity:-	IKZF3	yes
chr17:39900936:G:A	EU_asthma:-;EU_asthma_without_obesity:-	ZPBP2;GSDMB	yes
chr17:39879513:GAGA:G	EU_asthma:-;EU_asthma_without_obesity:-		yes
chr17:39877024:A:C	EU_asthma:-;EU_asthma_without_obesity:-	ZPBP2	yes
chr17:39907727:CA:C	EU_asthma:-;EU_asthma_without_obesity:-		yes
chr17:39907128:C:T	EU_asthma:-;EU_asthma_without_obesity:-	GSDMB	yes
chr18:72821423:A:G	EU_asthma:+;EU_asthma_without_obesity:+	NETO1	yes
chr17:39896954:C:G	EU_asthma:-;EU_asthma_without_obesity:-	ZPBP2;GSDMB	yes
chr17:39892849:T:C	EU_asthma:-;EU_asthma_without_obesity:-	ZPBP2;GSDMB	yes
chr17:39880333:A:G	EU_asthma:-;EU_asthma_without_obesity:-	ZPBP2;GSDMB	yes
chr17:39875421:C:T	EU_asthma:-;EU_asthma_without_obesity:-	ZPBP2	yes
chr10:125237847:A:C	EU_asthma:+;EU_asthma_without_obesity:+	CTBP2;TEX36-AS1	yes
chr5:11092869:A:G	EU_asthma:+;EU_asthma_without_obesity:+;EU_female_asthma_without_obesity:+;EU_male_asthma_without_obesity:+	CTNND2	yes
chr17:39910014:G:T	EU_asthma:-;EU_asthma_without_obesity:-	GSDMB	yes
chr17:39848676:GATTT:G	EU_asthma:-;EU_asthma_without_obesity:-		yes
chr17:39878863:G:A	EU_asthma:-;EU_asthma_without_obesity:-	ZPBP2	yes
chr17:39869782:G:A	EU_asthma:-;EU_asthma_without_obesity:-	ZPBP2	yes
chr2:139674376:A:G	EU_asthma_without_obesity:+;EU_male_asthma_without_obesity:+	YY1P2;LRP1B	yes
chr17:39872381:G:T	EU_asthma:-;EU_asthma_without_obesity:-	ZPBP2	yes
chr17:39905186:T:C	EU_asthma:-;EU_asthma_without_obesity:-	GSDMB	yes
chr17:39889472:C:T	EU_asthma:-;EU_asthma_without_obesity:-	ZPBP2;GSDMB	yes
chr17:39879395:A:G	EU_asthma:-;EU_asthma_without_obesity:-	ZPBP2;GSDMB	yes
chr17:39883866:T:C	EU_asthma:-;EU_asthma_without_obesity:-	ZPBP2;GSDMB	yes
chr18:72820885:G:A	EU_asthma:+;EU_asthma_without_obesity:+	NETO1	yes
chr17:39908216:T:C	EU_asthma:-;EU_asthma_without_obesity:-	GSDMB	yes
chr17:39924612:A:G	EU_asthma:-;EU_asthma_without_obesity:-	ORMDL3	yes
chr15:61472987:C:T	EU_asthma:+;EU_asthma_without_obesity:+	RORA;LINC02349	yes
chr18:34104086:T:C	EU_asthma_without_obesity:+;EU_male_asthma_without_obesity:+	NOL4	yes
chr17:39932164:T:C	EU_asthma:-;EU_asthma_without_obesity:-	ORMDL3;LRRC3C	yes
chr8:109313260:G:T	EU_asthma:+;EU_asthma_without_obesity:+	NUDCD1	yes
chr2:21602335:G:C	EU_asthma:+;EU_asthma_without_obesity:+	TDRD15;LINC01822	yes
chr3:18389367:T:G	EU_asthma:+;EU_asthma_without_obesity:+;EU_female_asthma_without_obesity:+	SATB1	yes
chr17:39867492:A:G	EU_asthma:-;EU_asthma_without_obesity:-	ZPBP2	yes
chr17:39875461:C:T	EU_asthma:-;EU_asthma_without_obesity:-	ZPBP2	yes
chr17:39874911:T:C	EU_asthma:-;EU_asthma_without_obesity:-	ZPBP2	yes
chr17:39884510:G:A	EU_asthma:-;EU_asthma_without_obesity:-	ZPBP2;GSDMB	yes
chr18:72819812:T:C	EU_asthma:+;EU_asthma_without_obesity:+	NETO1	yes
chr1:208660893:A:G	EU_asthma:+;EU_asthma_without_obesity:+;EU_female_asthma_without_obesity:+	PLXNA2;LINC01717	yes
chr17:39875935:T:C	EU_asthma:-;EU_asthma_without_obesity:-	ZPBP2	yes
chr17:39869916:C:T	EU_asthma:-;EU_asthma_without_obesity:-	ZPBP2	yes
chr6:128905324:T:C	EU_asthma_without_obesity:+;EU_female_asthma_without_obesity:+	LAMA2	yes
chr17:39917778:T:C	EU_asthma:-;EU_asthma_without_obesity:-	GSDMB	yes
chr17:39887090:G:A	EU_asthma:-;EU_asthma_without_obesity:-	ZPBP2;GSDMB	yes
chr17:39926554:T:C	EU_asthma:-;EU_asthma_without_obesity:-	ORMDL3	yes
chr18:72820984:T:C	EU_asthma:+;EU_asthma_without_obesity:+;EU_male_asthma_without_obesity:+	NETO1	yes
chr17:39891991:T:C	EU_asthma:-;EU_asthma_without_obesity:-	ZPBP2;GSDMB	yes
chr17:39871147:A:G	EU_asthma:-;EU_asthma_without_obesity:-	ZPBP2	yes
chr17:39876207:C:T	EU_asthma:-;EU_asthma_without_obesity:-	ZPBP2	yes
chr5:11042603:C:T	EU_asthma:+;EU_asthma_without_obesity:+;EU_female_asthma_without_obesity:+	CTNND2	yes
chr17:39884110:T:C	EU_asthma:-;EU_asthma_without_obesity:-	ZPBP2;GSDMB	yes
chr17:39915994:T:G	EU_asthma:-;EU_asthma_without_obesity:-	GSDMB	yes
chr17:39906691:A:C	EU_asthma:-;EU_asthma_without_obesity:-	GSDMB	yes
chr17:39905943:G:A	EU_asthma:-;EU_asthma_without_obesity:-	GSDMB	yes
chr17:39905964:C:T	EU_asthma:-;EU_asthma_without_obesity:-	GSDMB	yes
chr17:39747478:G:A	EU_asthma:-;EU_asthma_without_obesity:-	GRB7	yes
chr17:39783586:C:T	EU_asthma:-;EU_asthma_without_obesity:-	IKZF3	yes
chr17:39806734:T:A	EU_asthma:-;EU_asthma_without_obesity:-	IKZF3	yes
chr17:39914536:C:T	EU_asthma:-;EU_asthma_without_obesity:-	GSDMB	yes
chr17:39933464:A:G	EU_asthma:-;EU_asthma_without_obesity:-	ORMDL3;LRRC3C	yes
chr17:39900944:G:A	EU_asthma:-;EU_asthma_without_obesity:-	ZPBP2;GSDMB	yes
chr17:39876427:T:C	EU_asthma:-;EU_asthma_without_obesity:-	ZPBP2	yes
chr15:61437920:T:C	EU_asthma:+;EU_asthma_without_obesity:+;EU_female_asthma_without_obesity:+	RORA;LINC02349	yes
chr17:39917715:G:C	EU_asthma:-;EU_asthma_without_obesity:-	GSDMB	yes
chr17:39875604:T:G	EU_asthma:-;EU_asthma_without_obesity:-	ZPBP2	yes
chr17:39873952:T:A	EU_asthma:-;EU_asthma_without_obesity:-	ZPBP2	yes
